# Prognostic whole-genome and transcriptome signatures in colorectal cancers

**DOI:** 10.1101/2023.03.28.23287846

**Authors:** Luís Nunes, Fuqiang Li, Meizhen Wu, Tian Luo, Klara Hammarström, Emma Lundin, Ingrid Ljuslinder, Artur Mezheyeuski, Per-Henrik Edqvist, Anna Löfgren-Burström, Carl Zingmark, Sofia Edin, Chatarina Larsson, Lucy Mathot, Erik Osterman, Emerik Osterlund, Viktor Ljungström, Inês Neves, Nicole Yacoub, Unnur Guðnadóttir, Helgi Birgisson, Malin Enblad, Fredrik Ponten, Richard Palmqvist, Mathias Uhlén, Kui Wu, Bengt Glimelius, Cong Lin, Tobias Sjöblom

## Abstract

Colorectal cancer (CRC) is caused by a sequence of somatic genomic alterations affecting driver genes in core cancer pathways^1^. To understand the functional and prognostic impact of cancer-causing somatic mutations, we analysed the whole genomes and transcriptomes of 1,063 primary CRCs in a population-based cohort with long-term follow-up. From the 96 mutated driver genes, 9 were novel to CRC and 24 to any cancer. Two distinct patterns of pathway co-mutations were observed, timing analyses identified 6 early and 3 late driver gene mutations, and several new signatures of CRC specific mutational processes were uncovered. Mutations in 10 protein-coding genes belonging to the WNT, EGFR, and TGF-β pathways, 2 mitochondrial DNA genes and 3 regulatory elements along with the COSMIC SBS44 signature impacted survival. Gene expression classification yielded 5 prognostic subtypes with distinct molecular features, in part explained by underlying genomic alterations. Microsatellite instable tumours could be divided in two classes with different levels of hypoxia and infiltration of immune and stromal cells. This study constitutes the largest integrated genome and transcriptome analysis of CRC to date, and links mutations, gene expressions and patient outcomes. The identification of prognostic mutations and expression subtypes can guide future efforts to individualize CRC therapy.
