## Supplementary Tables for "Prognostic whole-genome and transcriptome signatures in colorectal cancers": Supplementary_Table_02.xlsx

### Sheet: Sheet1
Supplementary Table 2. Driver gene expression and mutation.
Cancer Gene - Constituted by Cos ic Cancer Gene Census tier 1 genes (v95) and intOGen Compendium Cancer Genes (Release date 2020.02.01, https://www.intogen.org/)
Colorectal Driver - Driver genes identified in the selected studies are marked with * in the respective study columns R to AA (mutation frequencies are shown for each study).
Hallmark Gene - Genes with a role in The Hallmarks of Cancer curated in Cosmic Cancer Gene Census
Gene name	ENSG ID	Driver Previously Reported	Pathway	Detected Group	Cancer Gene	Colorectal Driver	Hallmark Gene	Sample amount positive TPM	Mean Depth	Mean MapQual	Mutated Cases	% Mutated Cases	Hypermutated Mutations	% Hypermutated Mutations	NonHypermutated Mutations	% NonHypermutated Mutations	Sjöblom et al. 2006 (%) (n=35) doi: 10.1126/science.1133427	TCGA (%) (n=534) PanCancer Atlas	Genentech (%) (n=72) doi: 10.1038/nature11282	DFCI (%) (n=619) doi: 10.1016/j.celrep.2016.03.075	MSKCC (%) (n=1,134) doi: 10.1016/j.ccell.2017.12.004	CPTAC-2 (%) (n=106) doi: 10.1016/j.cell.2019.03.030	PCAWG-CRC (%) (n=62) doi: 10.1038/s41586-020-1969-6	CPCT-02 (%) (n=429) doi: 10.1038/s41467-020-20887-6	ChangKang (Heathy Bowel) (n=1,015) doi: 10.1038/s41467-022-30062-8	UK 100,000 Genomes (n=2,023) doi: 10.21203/rs.3.rs-2273265/v1
ACVR1B	ENSG00000135503	Yes	TGF-B Pathway	All/Hyper	Yes	Yes	No	1063	64.9108	59.7556	54	5.07996	44	18.1818	10	1.21803		4.5*	1.4	4.7		2.8	11.29		3.1*	2.8*
ACVR2A	ENSG00000121989	Yes	TGF-B Pathway	All/Nonhyper	Yes	Yes	Yes	1063	59.4643	59.9055	233	21.9191	202	83.4711	31	3.77588		7.1*	1.4	9.5*		21.7*	25.81		5.2*	18.6*
AKT1	ENSG00000142208	Yes	PI3K Pathway	Nonhyper	Yes	Yes	Yes	1063	53.7399	59.8988	43	4.04516	28	11.5702	15	1.82704		2.1		1.8	1.5*	0.9	6.45		1.18	1.6*
AMER1	ENSG00000184675	Yes	WNT Pathway	All/Nonhyper	Yes	Yes	Yes	1063	46.2064	59.9176	133	12.5118	62	25.6198	71	8.64799		12.5*	5.6	8.4	5.7*	7.5	17.74	8.6*	5.3*	5.6*
ANKRD40	ENSG00000154945	Not reported as cancer or CRC gene	other	All/Hyper	No	No	No	1063	61.6882	59.466	28	2.63405	25	10.3306	3	0.365408		1.3	1.4	1.5		1.9	4.84		0.59
APC	ENSG00000134982	Yes	WNT Pathway	All/Hyper/Nonhyper	Yes	Yes	Yes	1063	58.4433	59.7957	785	73.8476	107	44.2149	678	82.5822	90*	72.5*	40.3*	58.3*	75*	74.5*	82.26*	78.3*	44.4*	74.4*
AREG	ENSG00000109321	Not reported as cancer or CRC gene	other	All	No	No	No	1063	60.6949	59.9582	12	1.12888	12	4.95868	0	0		0.6				2.8	1.61
ARHGAP5	ENSG00000100852	Yes	other	All/Hyper	Yes	Yes	No	1063	58.2077	59.0193	74	6.96143	66	27.2727	8	0.974421		5.2	2.8	4.5*		8.5	14.52		3.35
ARID1A	ENSG00000117713	Yes	Cell Cycle	All/Hyper/Nonhyper	Yes	Yes	Yes	1063	61.013	59.6266	172	16.1806	123	50.8264	49	5.96833		10.9	6.9	10.8*	9.2*	20.8	22.58*	9.1*	6.6*	13.2*
ARID1B	ENSG00000049618	Yes	other	All/Nonhyper	Yes	Yes	Yes	1063	62.3768	59.8343	110	10.3481	80	33.0579	30	3.65408		6.7	6.9	7.1	5.5	8.5	14.52		3.25	2.8*
ARID2	ENSG00000189079	Yes	other	All/Nonhyper	Yes	Yes	Yes	1063	60.3831	59.7687	81	7.61994	57	23.5537	24	2.92326		6.9	5.6	6	5.2	5.7	14.52		2.96	3.2*
ASXL1	ENSG00000171456	Yes	other	Nonhyper	Yes	Yes	Yes	1063	71.1113	59.5554	100	9.40734	83	34.2975	17	2.07065		6.2	9.7	5.3*	4.6*	5.7	11.29		3.05	8.4*
ATM	ENSG00000149311	Yes	P53 Pathway	All/Nonhyper	Yes	Yes	Yes	1063	60.7293	56.5239	136	12.794	74	30.5785	62	7.55177		13.1	18.1*	10.3	7.5*	7.5	32.26*	7.7*	6.21	8.0*
AXIN2	ENSG00000168646	Yes	WNT Pathway	All/Nonhyper	Yes	Yes	Yes	1063	59.6007	59.9657	84	7.90216	62	25.6198	22	2.67966		5.4	5.6	7.9*	4.7	5.7	9.68		4.9*	5.4*
B2M	ENSG00000166710	Yes	PI3K Pathway	All/Hyper/Nonhyper	Yes	Yes	Yes	1063	60.8785	59.9691	88	8.27846	73	30.1653	15	1.82704		4.5	2.8	7.1*	3.4*	6.6	11.29	1.9*	3.1*	6.2*
BAX	ENSG00000087088	Yes	other	All/Nonhyper	Yes	Yes	No	1063	56.2972	59.0144	77	7.24365	70	28.9256	7	0.852619		1.1	2.8	0.6		1.9	6.45		1.38	8.7*
BCL9	ENSG00000116128	Yes	WNT Pathway	All/Nonhyper	Yes	Yes	Yes	1063	63.0611	59.7799	116	10.9125	82	33.8843	34	4.14129		7.7	5.6	4.7		9.4	22.58	6.5*	4.1*	9.3*
BCL9L	ENSG00000186174	Yes	WNT Pathway	All/Nonhyper	Yes	Yes	Yes	1063	54.3372	59.8873	140	13.1703	101	41.7355	39	4.7503		7.5	2.8	7.4*		8.5	14.52	6.3*	5.4*	10.9*
BCOR	ENSG00000183337	Yes	Transcription regulator	All/Hyper/Nonhyper	Yes	Yes	Yes	1063	44.4937	59.6521	82	7.71402	68	28.0992	14	1.70524		5.6	5.6	5.2	4.1	7.5	9.68		3.15	3.4*
BMPR2	ENSG00000204217	Yes	other	All/Hyper	No	Yes	No	1063	61.4505	58.9662	164	15.428	151	62.3967	13	1.58343		6.7	5.6	9.4*		12.3*	16.13		5.5*	10.5*
BRAF	ENSG00000157764	Yes	RTK-RAS Pathway	All/Hyper/Nonhyper	Yes	Yes	Yes	1063	63.8539	58.757	245	23.048	171	70.6612	74	9.0134		11.6*	8.3	20.5*	11.7*	15.1*	14.52*	13.1*	4.2*	16.1*
CASP8	ENSG00000064012	Yes	Cell Cycle	All/Hyper	Yes	Yes	Yes	1063	62.6775	57.7854	75	7.0555	69	28.5124	6	0.730816		3.9*	5.6	4.7*	3.3	8.5	8.06		2.56	4.7*
CBWD1	ENSG00000172785	Not reported as cancer or CRC gene	Cell Cycle	All/Hyper	No	No	No	1063	60.5197	23.5476	3	0.28222	3	1.23967	0	0		0.2		0.8			4.84		0.69
CD58	ENSG00000116815	Yes	Immune system	All/Hyper	Yes	Yes	No	1063	61.4889	59.6199	44	4.13923	42	17.3554	2	0.243605		3.2	2.8	1.5		3.8	6.45		2.0*	2.6*
CDH1	ENSG00000039068	Not reported as CRC gene	Immune system	All/Nonhyper	Yes	No	Yes	1063	63.4414	59.6077	38	3.57479	25	10.3306	13	1.58343		3.6	2.8	2.9	2.6	3.8	9.68		2.71
CDKN1B	ENSG00000111276	Yes	Cell Cycle	All/Hyper	Yes	Yes	Yes	1063	61.8542	59.9984	15	1.4111	12	4.95868	3	0.365408		0.9		1	1.1*	3.8	1.61		0.69	1.3*
CDKN2A	ENSG00000147889	Yes	Cell Cycle	All/Nonhyper	Yes	Yes	Yes	1063	57.6846	59.7598	23	2.16369	17	7.02479	6	0.730816		0.6	5.6	1.8	1.7*	1.9	6.45		0.89	1.4*
CEP170	ENSG00000143702	Not reported as cancer or CRC gene	Cell Cycle	Nonhyper	No	No	No	1063	61.391	49.4159	66	6.20884	45	18.595	21	2.55786		6.9		1.9		6.6	11.29		2.96
CSF3	ENSG00000108342	Not reported as cancer or CRC gene	Immune system	All	No	No	No	1045	63.785	59.9989	28	2.63405	25	10.3306	3	0.365408		0.9		0.3		2.8	8.06		0.79
CTNNB1	ENSG00000168036	Yes	WNT Pathway	All/Nonhyper	Yes	Yes	Yes	1063	61.1975	59.9131	65	6.11477	27	11.157	38	4.6285		6.2*	6.9	5.8*	6.7*	8.5	17.74*		4.3*	2.8*
CTNND1	ENSG00000198561	Yes	WNT Pathway	All/Nonhyper	Yes	Yes	No	1063	61.2301	59.5352	59	5.55033	39	16.1157	20	2.43605		4.7	8.3	5.2		1.9	12.9		4.0*	3.2*
CYB561A3	ENSG00000162144	Not reported as cancer or CRC gene	other	All	No	No	No	1063	62.1417	59.4156	14	1.31703	13	5.3719	1	0.121803		0.6		0.3		1.9	4.84		0.49
CYP2A6	ENSG00000255974	Not reported as cancer or CRC gene	other	All/Nonhyper	No	No	No	884	56.6109	52.5286	29	2.72813	22	9.09091	7	0.852619		2.1		2.4		4.7	3.23		1.48
CYP7B1	ENSG00000172817	Not reported as cancer or CRC gene	other	Nonhyper	No	No	No	1063	62.8218	59.3035	46	4.32738	28	11.5702	18	2.19245		3.6	1.4	1.6		3.8	16.13		1.97
DUSP16	ENSG00000111266	Yes	MAPK Pathway	All/Nonhyper	No	Yes	No	1063	63.7132	59.675	32	3.01035	18	7.43802	14	1.70524		0.2	2.8	2.7*		5.7	8.06		0.99	1.7*
ELF3	ENSG00000163435	Yes	Transcription regulator	All/Nonhyper	Yes	Yes	No	1063	62.1904	59.814	32	3.01035	12	4.95868	20	2.43605		2.2	2.8	3.4*		0.9	3.23	1.6*	1.5*	3.1*
ERBB2	ENSG00000141736	Yes	RTK-RAS Pathway	Nonhyper	Yes	Yes	Yes	1063	67.9676	59.6008	61	5.73848	40	16.5289	21	2.55786		3.7	2.8	6.1	4.7*	2.8	11.29		3.4*	3.1*
ERBB3	ENSG00000065361	Yes	RTK-RAS Pathway	All/Nonhyper	Yes	Yes	Yes	1063	61.8638	59.5372	72	6.77328	33	13.6364	39	4.7503		5.4	8.3	5.8	4.9*	5.7	9.68		3.6*	2.5*
FBXW7	ENSG00000109670	Yes	NOTCH Pathway	All/Hyper/Nonhyper	Yes	Yes	Yes	1063	58.4	59.7964	191	17.968	83	34.2975	108	13.1547	14*	16.9*	20.8*	13.9*	12.8*	16*	27.42	11.9*	11.9*	14.3*
FLCN	ENSG00000154803	Not reported as CRC gene	Cell Cycle	All/Nonhyper	Yes	No	No	1063	59.0775	59.6373	56	5.26811	50	20.6612	6	0.730816		1.5	2.8	2.6	2.7	3.8	4.84		1.77
FOXP2	ENSG00000128573	Not reported as cancer or CRC gene	Transcription regulator	All/Hyper	No	No	No	1059	61.2438	59.425	37	3.48071	27	11.157	10	1.21803		3.4	6.9	1.5		3.8	11.29		1.77
FUS	ENSG00000089280	Yes	Transcription regulator	All/Hyper	Yes	Yes	Yes	1063	63.6222	59.7992	16	1.50517	16	6.61157	0	0		0.9	1.4	1.6		0.9	3.23		0.39	0.3*
GNAS	ENSG00000087460	Yes	RTK-RAS Pathway	All/Nonhyper	Yes	Yes	Yes	1063	68.8376	59.8559	124	11.6651	71	29.3388	53	6.45554	10*	1.5	6.9	6.8	2.5*	8.5	22.58		4.2*	4.3*
HLA-A	ENSG00000206503	Yes	Immune system	All/Hyper/Nonhyper	Yes	Yes	No	1063	40.202	56.1494	74	6.96143	52	21.4876	22	2.67966		2.6		4.2*	2.4	2.8	9.68		0.99	2.4*
HLA-B	ENSG00000234745	Yes	Immune system	All/Hyper/Nonhyper	Yes	Yes	No	1063	57.0084	59.0743	85	7.99624	61	25.2066	24	2.92326		3.7		4.5*		4.7	1.61		0.99	4.6*
KLF5	ENSG00000102554	Yes	Transcription regulator	All/Nonhyper	Yes	Yes	No	1063	66.837	59.8921	38	3.57479	14	5.78512	24	2.92326		1.3	2.8	2.3*		3.8	1.61		1.67	1.0*
KMT2B	ENSG00000272333	Yes	other	All/Hyper	Yes	Yes	No	1063	57.4453	59.9602	126	11.8532	111	45.8678	15	1.82704		10.9		6.8		16	19.35		7.39	8.8*
KRAS	ENSG00000133703	Yes	RTK-RAS Pathway	All/Hyper/Nonhyper	Yes	Yes	Yes	1063	61.4225	59.7457	469	44.1204	43	17.7686	426	51.8879	44*	40.8*	51.4*	27.9*	43.7*	33*	53.23*	47.3*	23.7*	40.1*
MAP2K4	ENSG00000065559	Yes	other	Nonhyper	Yes	Yes	No	1063	56.6932	59.7641	40	3.76294	26	10.7438	14	1.70524		5.1	2.8	2.1	2.4*	3.8	11.29*		2.8*	1.8*
MAP2K7	ENSG00000076984	Yes	other	All	No	Yes	No	1063	48.6491	59.9261	42	3.95108	27	11.157	15	1.82704		3.6	6.9	4.4*		2.8	9.68		2.27	3.3*
MAP3K21	ENSG00000143674	Yes	other	All/Hyper/Nonhyper	No	Yes	No	1063	62.3724	59.4562	94	8.8429	63	26.0331	31	3.77588		5.6*		4.5		8.5			4.43	3.9*
MBD6	ENSG00000166987	Not reported as CRC gene	other	All/Hyper	Yes	No	No	1063	50.7437	59.9739	99	9.31326	91	37.6033	8	0.974421		6.4	2.8	3.6		8.5	12.9		2.46
MIDEAS	ENSG00000156030	Not reported as CRC gene	Transcription regulator	Hyper	Yes	No	No	1063	60.8727	59.5968	77	7.24365	69	28.5124	8	0.974421		4.5	5.6	4.5		14.2			2.95
NANOGP8	ENSG00000255192	Not reported as cancer or CRC gene	Transcription regulator	All/Nonhyper	No	No	No	729	58.1419	30.916	9	0.84666	7	2.89256	2	0.243605
NONO	ENSG00000147140	Not reported as CRC gene	Transcription regulator	Nonhyper	Yes	No	Yes	1063	47.7644	59.283	34	3.19849	30	12.3967	4	0.487211		2.2	1.4	0.8		3.8	11.29		0.89
NRAS	ENSG00000213281	Yes	RTK-RAS Pathway	All/Nonhyper	Yes	Yes	Yes	1063	57.9942	59.6554	46	4.32738	7	2.89256	39	4.7503		6.2*	2.8	4.4*	4.1*	5.7	16.13	6.1*	2.4*	4.2*
PCBP1	ENSG00000169564	Yes	mRNA splicing	All/Nonhyper	Yes	Yes	No	1063	57.0281	59.9838	33	3.10442	7	2.89256	26	3.16687		4.7	2.8	3.2*		2.8	11.29		1.8*	3.1*
PIGR	ENSG00000162896	Not reported as cancer or CRC gene	Immune system	Nonhyper	No	No	No	1063	68.0454	59.8491	34	3.19849	22	9.09091	12	1.46163		2.4	5.6	1.8		2.8	11.29		1.38
PIGW	ENSG00000277161	Not reported as cancer or CRC gene	other	Nonhyper	No	No	No	1063	61.2572	59.8517	18	1.69332	10	4.13223	8	0.974421		0.9	1.4	1.3			6.45		0.99
PIK3CA	ENSG00000121879	Yes	PI3K Pathway	All/Hyper/Nonhyper	Yes	Yes	Yes	1063	60.6004	58.6887	250	23.5183	100	41.3223	150	18.2704		27.5*	30.6*	21.3*	20.2*	21.7	43.55*	15.9*	12.8*	20.2*
PIK3R1	ENSG00000145675	Yes	PI3K Pathway	All/Nonhyper	Yes	Yes	Yes	1063	60.3308	59.8269	70	6.58514	44	18.1818	26	3.16687		6	9.7	4.8	4.1*	4.7	17.74		3.8*	5.6*
PRAC2	ENSG00000229637	Not reported as cancer or CRC gene	other	All	No	No	No	864	57.9391	59.5679	29	2.72813	25	10.3306	4	0.487211							1.61
PTEN	ENSG00000171862	Yes	PI3K Pathway	All/Hyper/Nonhyper	Yes	Yes	Yes	1063	58.542	59.196	93	8.74882	67	27.686	26	3.16687		6.4	5.6	8.2*	6*	5.7	14.52*	4*	4.6*	7.3*
RBM10	ENSG00000182872	Yes	Transcription regulator	Nonhyper	Yes	Yes	Yes	1063	45.0182	59.1728	75	7.0555	48	19.8347	27	3.28867		3.4	2.8	2.7*	2.4*	2.8	9.68		2.27	1.5*
RFX5	ENSG00000143390	Yes	Immune system	All/Hyper	No	Yes	No	1063	64.7167	59.7415	61	5.73848	55	22.7273	6	0.730816		3	5.6	3.1		4.7*	4.84		2.36
RGMB	ENSG00000174136	Not reported as cancer or CRC gene	other	Nonhyper	No	No	No	1063	59.5595	59.9732	31	2.91627	21	8.67769	10	1.21803		1.9		0.8		3.8	3.23		1.38
RNF43	ENSG00000108375	Yes	WNT Pathway	All/Hyper/Nonhyper	Yes	Yes	Yes	1063	62.9981	59.6612	207	19.4732	179	73.9669	28	3.41048		8.6	11.1	11.6*	8.4*	15.1*	20.97	6.5*	5.5*	14.7*
RPL10	ENSG00000147403	Not reported as CRC gene	other	All/Nonhyper	Yes	No	No	1063	47.2493	45.9619	29	2.72813	16	6.61157	13	1.58343		0.4		1.1		1.9	1.61		0.59
RPL22	ENSG00000116251	Not reported as CRC gene	other	All/Hyper	Yes	No	No	1063	58.6671	58.4561	143	13.4525	141	58.2645	2	0.243605		2.8		5		17	12.9		2.66
RPS15	ENSG00000115268	Not reported as cancer or CRC gene	other	All/Nonhyper	No	No	No	1063	57.0661	58.4327	21	1.97554	5	2.06612	16	1.94884							1.61		0.2
RPS16	ENSG00000105193	Not reported as cancer or CRC gene	other	Nonhyper	No	No	No	1063	64.004	59.839	4	0.376294	3	1.23967	1	0.121803		0.2		0.6			1.61		0.2
RPS6	ENSG00000137154	Not reported as cancer or CRC gene	PI3K Pathway	Nonhyper	No	No	No	1063	62.4958	59.8279	16	1.50517	7	2.89256	9	1.09622		1.1	1.4	0.8		0.9	1.61		0.39
RUNX1	ENSG00000159216	Yes	Transcription regulator	All	Yes	Yes	No	1063	60.8595	59.3943	31	2.91627	26	10.7438	5	0.609013		2.4	2.8	1.6	1.8	2.8	11.29		1.38	1.3*
SETD5	ENSG00000168137	Not reported as CRC gene	other	All	Yes	No	No	1063	60.3016	59.735	58	5.45626	51	21.0744	7	0.852619		4.3	6.9	2.9		6.6	14.52		2.56
SIN3A	ENSG00000169375	Yes	Transcription regulator	All/Nonhyper	No	Yes	No	1063	60.6465	59.5091	58	5.45626	39	16.1157	19	2.31425		4.5	9.7	5.3*		5.7	12.9		1.77	2.5*
SKA3	ENSG00000165480	Not reported as cancer or CRC gene	Cell Cycle	Nonhyper	No	No	No	1063	68.8595	58.9329	22	2.06961	14	5.78512	8	0.974421		1.9	2.8	1.3			8.06		1.38
SLC12A2	ENSG00000064651	Not reported as cancer or CRC gene	other	Nonhyper	No	No	No	1063	58.9046	59.3313	44	4.13923	25	10.3306	19	2.31425		3.6	6.9	3.2		3.8	12.9		2.66
SLC46A3	ENSG00000139508	Not reported as cancer or CRC gene	other	All/Hyper	No	No	No	1063	70.7376	59.1511	34	3.19849	29	11.9835	5	0.609013		2.2	1.4	2.4			8.06		1.67
SMAD2	ENSG00000175387	Yes	TGF-B Pathway	All/Nonhyper	Yes	Yes	Yes	1063	55.7888	59.5121	53	4.98589	24	9.91736	29	3.53228	10*	5.2*	8.3	5.2*	4.1*	9.4	11.29		2.8*	3.0*
SMAD3	ENSG00000166949	Yes	TGF-B Pathway	All/Nonhyper	Yes	Yes	Yes	1063	61.3622	59.837	46	4.32738	20	8.26446	26	3.16687	7*	4.3	5.6	3.4	4.5*	6.6	6.45	2.6*	2.76	2.3*
SMAD4	ENSG00000141646	Yes	TGF-B Pathway	All/Nonhyper	Yes	Yes	Yes	1063	55.111	59.8216	131	12.3236	35	14.4628	96	11.6931	13*	12.9*	23.6*	11.8*	15.3*	12.3*	17.74*	17.2*	7.8*	9.0*
SOX9	ENSG00000125398	Yes	WNT Pathway	All/Hyper/Nonhyper	Yes	Yes	No	1063	48.8052	59.9955	160	15.0517	49	20.2479	111	13.5201		12*	2.8	10*	9.4*	15.1*	16.13	9.6*	7.4*	12.7*
SREK1IP1	ENSG00000153006	Not reported as cancer or CRC gene	Transcription regulator	All/Hyper	No	No	No	1063	57.9459	59.7779	40	3.76294	36	14.876	4	0.487211		1.1	2.8	0.3		0.9	6.45		0.79
TAP2	ENSG00000204267	Yes	Immune system	All/Hyper	Yes	Yes	No	1063	62.1242	59.9638	52	4.89182	46	19.0083	6	0.730816		3.2		2.3			9.68			2.3*
TBP	ENSG00000112592	Not reported as cancer or CRC gene	Transcription regulator	All/Nonhyper	No	No	No	1063	62.1856	59.6864	27	2.53998	19	7.85124	8	0.974421		0.2		0.8		0.9	3.23		0.59
TCF12	ENSG00000140262	Yes	Transcription regulator	All	Yes	Yes	No	1063	58.3954	59.7595	57	5.36218	44	18.1818	13	1.58343		3.7	6.9	2.6		1.9	14.52		2.0*	2.6*
TCF7L2	ENSG00000148737	Yes	WNT Pathway	All/Nonhyper	Yes	Yes	Yes	1063	61.7183	59.8316	158	14.8636	73	30.1653	85	10.3532	10*	9.4*	8.3*	7.1*	11.6*	19.8*	24.19	11.7*	9.0*	16.1*
TGFBR2	ENSG00000163513	Yes	TGF-B Pathway	All/Hyper	Yes	Yes	Yes	1063	63.0871	59.8529	125	11.7592	114	47.1074	11	1.33983	9*	3.4*	2.8	4.7	4.1	5.7*	9.68		2.86	12.1*
TGIF1	ENSG00000177426	Yes	TGF-B Pathway	All/Nonhyper	No	Yes	No	1063	58.4801	59.4906	42	3.95108	18	7.43802	24	2.92326		4.1	1.4	3.9*		4.7	6.45	4.2*	1.48	3.0*
TP53	ENSG00000141510	Yes	P53 Pathway	All/Hyper/Nonhyper	Yes	Yes	Yes	1063	58.4909	59.337	639	60.1129	86	35.5372	553	67.3569	51*	58.8*	55.6*	51.7*	72.8*	52.8*	58.06*	73.9*	45.1*	67.3*
TRPS1	ENSG00000104447	Yes	Transcription regulator	All	No	Yes	No	1063	62.828	59.3036	121	11.3829	75	30.9917	46	5.60292		11	11.1*	9		17	29.03		6.5
TYRO3	ENSG00000092445	Not reported as CRC gene	PI3K Pathway	All/Nonhyper	Yes	No	No	1063	60.823	59.4381	59	5.55033	37	15.2893	22	2.67966		1.5	5.6	1.9		3.8	6.45		1.67
WASHC2C	ENSG00000172661	Not reported as cancer or CRC gene	other	Hyper	No	No	No	1063	65.3587	29.5136	41	3.85701	35	14.4628	6	0.730816		2.6	1.4	0.8		3.8
ZFP36L2	ENSG00000152518	Yes	Transcription regulator	All/Hyper/Nonhyper	No	Yes	No	1063	49.0165	59.9922	134	12.6058	68	28.0992	66	8.03898		4.9	1.4	8.7*		8.5	8.06	9.8*	6.7*	11.5*
ZNF554	ENSG00000172006	Not reported as cancer or CRC gene	Transcription regulator	All	No	No	No	1063	62.8058	59.2382	8	0.752587	8	3.30579	0	0		1.3	5.6	1		0.9	1.61		1.08
ZNRF3	ENSG00000183579	Yes	WNT Pathway	All/Hyper	Yes	Yes	No	1063	61.5535	59.7005	96	9.03104	89	36.7769	7	0.852619		2.6	9.7	6.1*		8.5	12.9		2.07	5.1*
