## Supplementary Tables for "Prognostic whole-genome and transcriptome signatures in colorectal cancers": Supplementary_Table_05.xlsx

### Sheet: Sheet1
Supplementary Table 5. Copy number variation for the autosomal driver genes by hypermutation status.
	All Samples											Hypermutated Samples									Non Hypermutated Samples
Gene name	Mutation or CNV Cases	% Mutation or CNV Cases	CNV Deletion	CNV LOH	CNV cnLOH	CNV gainLOH	CNV ampLOH	CNV Gain	CNV Amplification	CNV Cases	% CNV Cases	CNV Deletion	CNV LOH	CNV cnLOH	CNV gainLOH	CNV ampLOH	CNV Gain	CNV Amplification	CNV Cases	% CNV Cases	CNV Deletion	CNV LOH	CNV cnLOH	CNV gainLOH	CNV ampLOH	CNV Gain	CNV Amplification	CNV Cases	% CNV Cases
ACVR1B	525	0.493885	5	29	51	26	1	320	58	490	0.46096	2	2	4	1		44	1	54	0.22314	3	27	47	25	1	276	57	436	0.53106
ACVR2A	619	0.582314	3	34	45	29	1	255	49	416	0.391345	1	3	2	1		15		22	0.0909091	2	31	43	28	1	240	49	394	0.479903
AKT1	496	0.466604	9	133	121	30	1	137	32	463	0.43556	3	6	3			15	2	29	0.119835	6	127	118	30	1	122	30	434	0.528624
ANKRD40	524	0.492945	8	58	124	35	3	217	54	499	0.469426	2	3	9	1		9	2	26	0.107438	6	55	115	34	3	208	52	473	0.576127
APC	866	0.814675	6	105	189	53		121	18	492	0.462841	1	7	6			5		19	0.0785124	5	98	183	53		116	18	473	0.576127
AREG	408	0.383819	5	93	99	25	1	148	25	396	0.372531	1	6	2			8		17	0.0702479	4	87	97	25	1	140	25	379	0.461632
ARHGAP5	505	0.475071	6	134	108	21	1	132	39	441	0.414864	1	4	1			12	3	21	0.0867769	5	130	107	21	1	120	36	420	0.511571
ARID1A	618	0.581373	15	170	121	24		124	13	467	0.439323	4	3	4	2		6		19	0.0785124	11	167	117	22		118	13	448	0.545676
ARID1B	509	0.478834	2	46	73	32	1	207	61	422	0.39699	1	4	3	3		11	4	26	0.107438	1	42	70	29	1	196	57	396	0.482339
ARID2	546	0.513641	4	29	45	28	1	317	59	483	0.454374	1	2	2	1		40		46	0.190083	3	27	43	27	1	277	59	437	0.532278
ASXL1	785	0.738476	6	2	4	12	17	321	344	706	0.664158	3	1	1	1		25	7	38	0.157025	3	1	3	11	17	296	337	668	0.813642
ATM	536	0.504233	9	84	77	29	3	185	42	429	0.403575	2	5	5			4	1	17	0.0702479	7	79	72	29	3	181	41	412	0.501827
AXIN2	579	0.544685	9	56	132	40	2	218	53	510	0.479774	2	3	13	1		7	4	30	0.123967	7	53	119	39	2	211	49	480	0.584653
B2M	520	0.489182	21	150	137	34		105	15	462	0.434619	4	14	15	1		4	1	39	0.161157	17	136	122	33		101	14	423	0.515225
BAX	521	0.490122	11	48	44	21		254	78	456	0.428975	3	3	5	1		16	4	32	0.132231	8	45	39	20		238	74	424	0.516443
BCL9	510	0.479774	2	27	30	16		266	80	421	0.396049	2	2	2	1		17	3	27	0.11157		25	28	15		249	77	394	0.479903
BCL9L	540	0.507996	5	81	74	31	3	184	44	422	0.39699	1	5	5			6	1	18	0.0743802	4	76	69	31	3	178	43	404	0.492083
BMPR2	597	0.561618	7	35	58	29	1	274	54	458	0.430856	3	6	8	1		19	2	39	0.161157	4	29	50	28	1	255	52	419	0.510353
BRAF	744	0.699906	3	13	23	25	2	365	140	571	0.537159	1	2	2	1		35	7	48	0.198347	2	11	21	24	2	330	133	523	0.637028
CASP8	520	0.489182	5	28	58	29	1	278	56	455	0.428034	1	6	8	1		19	2	37	0.152893	4	22	50	28	1	259	54	418	0.509135
CBWD1	465	0.437441	3	47	85	20	4	228	76	463	0.43556	2	2	13	3		29	2	51	0.210744	1	45	72	17	4	199	74	412	0.501827
CD58	435	0.409219	3	112	84	14		162	21	396	0.372531		13	4			2	1	20	0.0826446	3	99	80	14		160	20	376	0.457978
CDH1	453	0.426152	11	35	42	16	3	233	87	427	0.401693	3	4	2			10	3	22	0.0909091	8	31	40	16	3	223	84	405	0.493301
CDKN1B	551	0.518344	7	56	64	32	5	303	73	540	0.507996	1	6	4	3		37		51	0.210744	6	50	60	29	5	266	73	489	0.595615
CDKN2A	485	0.456256	7	55	90	20	3	221	72	468	0.440263	1	7	15	2		24	1	50	0.206612	6	48	75	18	3	197	71	418	0.509135
CEP170	497	0.467545	1	36	46	20		272	69	444	0.417686	1	2	6	2		18	2	31	0.128099		34	40	18		254	67	413	0.503045
CSF3	510	0.479774	6	63	96	27	2	220	69	483	0.454374	2	6	2	1		9	2	22	0.0909091	4	57	94	26	2	211	67	461	0.56151
CTNNB1	451	0.424271	4	56	91	19		204	39	413	0.388523	1	4	17			5	1	28	0.115702	3	52	74	19		199	38	385	0.46894
CTNND1	441	0.414864	1	78	55	24		188	43	389	0.365945		6	5			6	1	18	0.0743802	1	72	50	24		182	42	371	0.451888
CYB561A3	409	0.38476	5	75	53	28		195	40	396	0.372531	2	3	4	1		7	1	18	0.0743802	3	72	49	27		188	39	378	0.460414
CYP2A6	471	0.443086	11	39	41	15	1	262	83	452	0.425212	3	2	5			16	4	30	0.123967	8	37	36	15	1	246	79	422	0.514007
CYP7B1	591	0.555974		18	32	27	5	342	141	565	0.531515			6	1	1	37	8	53	0.219008		18	26	26	4	305	133	512	0.62363
DUSP16	555	0.522107	7	51	64	32	5	304	74	537	0.505174	1	6	4	3		37		51	0.210744	6	45	60	29	5	267	74	486	0.591961
ELF3	449	0.422389	3	28	33	19		279	69	431	0.405456	2	2	3	1		21	2	31	0.128099	1	26	30	18		258	67	400	0.487211
ERBB2	526	0.494826	6	61	91	28	2	218	76	482	0.453434	2	5	2	1		9	2	21	0.0867769	4	56	89	27	2	209	74	461	0.56151
ERBB3	541	0.508937	5	27	53	27	2	321	56	491	0.4619	2	1	4	1		44	1	53	0.219008	3	26	49	26	2	277	55	438	0.533496
FBXW7	554	0.521166	5	117	128	27	1	122	16	416	0.391345	1	7	6			4		18	0.0743802	4	110	122	27	1	118	16	398	0.484775
FLCN	668	0.62841	21	261	252	37	2	43	3	619	0.582314	2	3	6	4		1		16	0.0661157	19	258	246	33	2	42	3	603	0.73447
FOXP2	587	0.552211		15	22	20	5	361	142	565	0.531515		1	1	1	1	37	5	46	0.190083		14	21	19	4	324	137	519	0.632156
FUS	418	0.393227	6	17	20	13	2	236	108	402	0.378175	2	2	1			6	4	15	0.0619835	4	15	19	13	2	230	104	387	0.471376
GNAS	785	0.738476	1	1	6	15	16	323	342	704	0.662277	1		1	1		21	7	31	0.128099		1	5	14	16	302	335	673	0.819732
HLA-A	573	0.539041	2	57	130	44	5	223	69	530	0.498589	1	15	31	2		9	3	61	0.252066	1	42	99	42	5	214	66	469	0.571255
HLA-B	584	0.549388	11	52	121	41	3	226	70	524	0.492945	5	15	28	1		11	3	63	0.260331	6	37	93	40	3	215	67	461	0.56151
KLF5	684	0.643462		13	20	32	15	319	267	666	0.626529		6	3	2	1	33	5	50	0.206612		7	17	30	14	286	262	616	0.750305
KMT2B	560	0.526811	10	33	35	14	3	275	80	450	0.42333	4	2	4			17	3	30	0.123967	6	31	31	14	3	258	77	420	0.511571
KRAS	712	0.669802	2	35	62	30	6	316	77	528	0.496707		4	2	3		37	1	47	0.194215	2	31	60	27	6	279	76	481	0.585871
MAP2K4	657	0.618062	31	257	261	39	2	36	2	628	0.590781	2	3	7	4				16	0.0661157	29	254	254	35	2	36	2	612	0.745432
MAP2K7	467	0.439323	14	43	63	25		238	58	441	0.414864	3	5	5			15	2	30	0.123967	11	38	58	25		223	56	411	0.500609
MAP3K21	508	0.477893	2	40	46	19		263	70	440	0.413923	1	3	6	2		18	2	32	0.132231	1	37	40	17		245	68	408	0.496955
MBD6	570	0.536218	6	29	57	28	1	317	55	493	0.463782	2	1	4	1		44	1	53	0.219008	4	28	53	27	1	273	54	440	0.535932
MIDEAS	524	0.492945	10	142	120	27		126	29	454	0.427093	4	4	3	1		13	1	26	0.107438	6	138	117	26		113	28	428	0.521316
NANOGP8	464	0.436501	13	154	135	25		108	20	455	0.428034	3	11	11			4	1	30	0.123967	10	143	124	25		104	19	425	0.517661
NRAS	417	0.392286	4	113	87	15		154	22	395	0.37159	1	10	4			2	1	18	0.0743802	3	103	83	15		152	21	377	0.459196
PCBP1	430	0.404515	2	17	35	29	1	270	54	408	0.383819	1	1	5			15	4	26	0.107438	1	16	30	29	1	255	50	382	0.465286
PIGR	452	0.425212		27	37	18		276	69	427	0.401693		1	3	1		20	2	27	0.11157		26	34	17		256	67	400	0.487211
PIGW	481	0.452493	4	63	93	26	2	218	62	468	0.440263	1	6	2	1		7	2	19	0.0785124	3	57	91	25	2	211	60	449	0.546894
PIK3CA	597	0.561618	2	32	42	18		245	68	407	0.382879	2	4	8			7	4	25	0.103306		28	34	18		238	64	382	0.465286
PIK3R1	472	0.444026	5	88	130	26		153	18	420	0.395108		4	5			7		16	0.0661157	5	84	125	26		146	18	404	0.492083
PRAC2	522	0.491063	9	58	124	36	2	216	51	496	0.466604	3	3	8	1		9	2	26	0.107438	6	55	116	35	2	207	49	470	0.572473
PTEN	485	0.456256	23	122	75	17	1	159	29	426	0.400753		14	6			1	1	22	0.0909091	23	108	69	17	1	158	28	404	0.492083
RFX5	483	0.454374	5	24	28	17		279	81	434	0.408278	2	1	2	1		19	4	29	0.119835	3	23	26	16		260	77	405	0.493301
RGMB	504	0.47413	5	92	181	52		127	21	478	0.449671	1	5	6			6		18	0.0743802	4	87	175	52		121	21	460	0.560292
RNF43	678	0.637818	7	65	130	35	3	216	52	508	0.477893	2	4	10	1		8	3	28	0.115702	5	61	120	34	3	208	49	480	0.584653
RPL22	586	0.55127	8	153	120	23		130	17	451	0.424271	2	3	4	2		7	1	19	0.0785124	6	150	116	21		123	16	432	0.526188
RPS15	462	0.434619	15	53	71	26		230	55	450	0.42333	3	5	6	1		14	2	31	0.128099	12	48	65	25		216	53	419	0.510353
RPS16	456	0.428975	9	36	40	15	1	266	86	453	0.426152	3	2	5			16	4	30	0.123967	6	34	35	15	1	250	82	423	0.515225
RPS6	466	0.438382	5	46	91	21	3	218	74	458	0.430856	2	4	15	2		24	1	48	0.198347	3	42	76	19	3	194	73	410	0.499391
RUNX1	456	0.428975	13	111	107	31		142	24	428	0.402634	2	14	6			6	1	29	0.119835	11	97	101	31		136	23	399	0.485993
SETD5	465	0.437441	7	51	94	19	1	196	43	411	0.386642	1	4	17			2	2	26	0.107438	6	47	77	19	1	194	41	385	0.46894
SIN3A	510	0.479774	12	139	139	37	2	113	15	457	0.429915	2	6	13	1		6	1	29	0.119835	10	133	126	36	2	107	14	428	0.521316
SKA3	655	0.616181		6	25	26	14	317	252	640	0.60207		2	2	1	2	32	6	45	0.18595		4	23	25	12	285	246	595	0.724726
SLC12A2	519	0.488241	4	85	181	55		139	20	484	0.455315	1	4	6			6		17	0.0702479	3	81	175	55		133	20	467	0.568819
SLC46A3	677	0.636877		4	23	26	14	313	272	652	0.613358		3	2	2		33	8	48	0.198347		1	21	24	14	280	264	604	0.735688
SMAD2	679	0.638758	25	357	220	22	1	28	7	660	0.620884	1	12	11			4	1	29	0.119835	24	345	209	22	1	24	6	631	0.768575
SMAD3	485	0.456256	13	136	137	36	2	115	15	454	0.427093	2	5	13	1		7	1	29	0.119835	11	131	124	35	2	108	14	425	0.517661
SMAD4	706	0.664158	50	374	206	20		22	4	676	0.635936	1	13	11			4	2	31	0.128099	49	361	195	20		18	2	645	0.785627
SOX9	601	0.565381	4	73	135	42	1	200	56	511	0.480715	1	3	13	1		4	2	24	0.0991735	3	70	122	41	1	196	54	487	0.593179
SREK1IP1	451	0.424271	6	85	122	22		156	23	414	0.389464		4	5			8		17	0.0702479	6	81	117	22		148	23	397	0.483557
TAP2	556	0.523048	4	44	116	44	3	231	72	514	0.483537	3	10	29	1		12	3	58	0.239669	1	34	87	43	3	219	69	456	0.55542
TBP	450	0.42333	1	55	74	33	1	204	60	428	0.402634	1	6	3	3		15	2	30	0.123967		49	71	30	1	189	58	398	0.484775
TCF12	493	0.463782	10	145	138	34		110	13	450	0.42333	1	10	13	1		7		32	0.132231	9	135	125	33		103	13	418	0.509135
TCF7L2	516	0.485419	4	95	82	17	1	176	27	402	0.378175		5	7	1		4		17	0.0702479	4	90	75	16	1	172	27	385	0.46894
TGFBR2	521	0.490122	6	58	91	19	1	203	41	419	0.394168	2	5	16	1		6		30	0.123967	4	53	75	18	1	197	41	389	0.473812
TGIF1	620	0.583255	18	273	180	31	2	77	13	594	0.558796	2	6	4	3	1	8	1	25	0.103306	16	267	176	28	1	69	12	569	0.693057
TP53	749	0.70461	25	265	269	52	2	29	2	644	0.605832	3	5	6	5		3		22	0.0909091	22	260	263	47	2	26	2	622	0.757613
TRPS1	668	0.62841	3	9	22	27	6	363	172	602	0.566322	1		4	1	1	46	9	62	0.256198	2	9	18	26	5	317	163	540	0.657734
TYRO3	510	0.479774	17	162	136	31		104	15	465	0.437441	4	13	13			5	1	36	0.14876	13	149	123	31		99	14	429	0.522533
WASHC2C	395	0.37159	6	62	42	12		193	41	356	0.334901	1	2	2	1		1	2	9	0.0371901	5	60	40	11		192	39	347	0.422655
ZFP36L2	503	0.473189	5	29	46	29	1	261	50	421	0.396049	1	5	8			14	3	31	0.128099	4	24	38	29	1	247	47	390	0.475031
ZNF554	455	0.428034	15	51	73	27		228	53	447	0.420508	3	4	6	1		14	2	30	0.123967	12	47	67	26		214	51	417	0.507917
ZNRF3	520	0.489182	13	122	122	30	2	114	27	430	0.404515	3	4	6	1		6		20	0.0826446	10	118	116	29	2	108	27	410	0.499391
