## Supplementary Tables for "Prognostic whole-genome and transcriptome signatures in colorectal cancers": Supplementary_Table_06.xlsx

### Sheet: Sheet1
Supplementary Table 6. Solution selection statistics for de novo single-base substitution, doublet-base substitution and small insertions and deletions mutational signatures.
Signature Type	# Signatures	Stability (Average Silhouette)	Minimum Stability	Considerable Solution	pValue	Matrix Frobenius%	Mean Sample L1%	Maximum Sample L1%	Mean Sample L2%	Maximum Sample L2%	Mean Sample KL	Maximum Sample KL	Mean Cosine Distance	Maximum Cosine Distance	Mean Correlation	Minimum Correlation
SBS	1	1	1	NO	N/A	0.8749	0.3229	1.1754	0.3634	91.82	0.1095	1.0854	0.084	0.598	0.855	0.231
SBS	2	1	1	NO	N/A	0.8276	0.2298	1.1692	0.2762	87.4	0.0667	1.0165	0.055	0.513	0.908	0.232
SBS	3	0.98	0.94	NO	N/A	0.8267	0.18	1.1605	0.2042	87.55	4.7497	1000	0.035	0.497	0.941	0.234
SBS	4	1	1	NO	N/A	0.77	0.1507	0.989	0.164	81.7	0.9747	1000	0.025	0.422	0.955	0.377
SBS	5	0.79	0.24	NO	N/A	0.4355	0.1392	0.7856	0.145	70.11	0.0305	0.4214	0.02	0.282	0.961	0.389
SBS	6	0.93	0.84	NO	N/A	0.1912	0.1286	0.7654	0.1339	69.03	0.0238	0.3902	0.016	0.273	0.971	0.396
SBS	7	0.88	0.42	NO	N/A	0.1653	0.1194	0.6798	0.1223	64.47	0.0211	0.312	0.013	0.235	0.975	0.496
SBS	8	0.98	0.94	NO	N/A	0.1575	0.105	0.7431	0.1046	63.54	0.0173	0.3562	0.011	0.226	0.979	0.521
SBS	9	1	0.98	NO	N/A	0.1464	0.0981	0.6746	0.0956	61.69	0.0146	0.3188	0.009	0.21	0.983	0.569
SBS	10	0.99	0.98	NO	N/A	0.137	0.0928	0.604	0.09	54.55	0.0126	0.2864	0.007	0.158	0.986	0.692
SBS	11	0.94	0.55	NO	N/A	0.1335	0.0872	0.5971	0.0852	52.72	0.0115	0.2844	0.006	0.148	0.988	0.727
SBS	12	0.88	0.11	NO	N/A	0.1265	0.0891	0.5472	0.0872	48.35	0.0115	0.2384	0.006	0.124	0.988	0.775
SBS	13	0.97	0.79	NO	N/A	0.1124	0.078	0.4703	0.0748	46.93	0.0091	0.1741	0.005	0.117	0.991	0.79
SBS	14	0.92	0.22	NO	N/A	0.112	0.075	0.4667	0.0705	45.63	0.0085	0.1672	0.004	0.11	0.992	0.801
SBS	15	0.83	-0.16	NO	N/A	0.1114	0.0759	0.4909	0.0717	48.33	0.0089	0.1818	0.004	0.124	0.992	0.778
SBS	16	0.82	0.31	NO	N/A	0.1166	0.0685	0.4486	0.0644	41.83	0.0073	0.1809	0.004	0.091	0.993	0.834
SBS	17	0.87	0.35	NO	N/A	0.1111	0.0674	0.4674	0.0631	44.15	0.0068	0.1612	0.003	0.103	0.994	0.815
SBS	18	0.8	-0.46	NO	N/A	0.1051	0.067	0.476	0.0624	46.64	0.0067	0.1707	0.003	0.115	0.994	0.791
SBS	19	0.79	-0.25	NO	N/A	0.0974	0.0647	0.4031	0.0603	38.47	0.0063	0.1416	0.003	0.077	0.995	0.865
SBS	20	0.8	-0.24	NO	N/A	0.0932	0.0622	0.4044	0.058	37.79	0.006	0.138	0.003	0.074	0.995	0.869
SBS	21	0.81	-0.03	NO	N/A	0.0918	0.06	0.399	0.0554	37.31	0.0054	0.1385	0.002	0.072	0.995	0.872
SBS	22	0.81	-0.07	NO	N/A	0.0908	0.0574	0.3985	0.0531	37.64	0.0051	0.1276	0.002	0.062	0.996	0.887
SBS	23	0.81	-0.17	NO	N/A	0.0901	0.0561	0.3999	0.0523	37.21	0.005	0.1421	0.002	0.057	0.996	0.893
SBS	24	0.85	0.24	YES	1.43e-13	0.089	0.0549	0.4055	0.0501	38.98	0.0046	0.1393	0.002	0.066	0.996	0.891
SBS	25	0.84	-0.22	NO	N/A	0.0871	0.0529	0.307	0.0487	30.21	0.0043	0.1092	0.002	0.047	0.997	0.898
SBS	26	0.83	0.03	NO	N/A	0.0867	0.0512	0.3052	0.0467	30.07	0.0041	0.1089	0.002	0.046	0.997	0.899
SBS	27*	0.84	0.3	YES	Most Stab Sigs	0.0869	0.0497	0.307	0.0454	30.19	0.0038	0.1091	0.001	0.047	0.997	0.898
SBS	28	0.83	0.05	NO	N/A	0.0858	0.0498	0.304	0.0454	29.97	0.0038	0.1074	0.001	0.046	0.997	0.9
SBS	29	0.83	-0.01	NO	N/A	0.086	0.0485	0.3016	0.0443	29.94	0.0036	0.1065	0.001	0.046	0.997	0.9
SBS	30	0.84	0.05	NO	N/A	0.0844	0.0465	0.2998	0.0426	29.85	0.0034	0.1066	0.001	0.046	0.998	0.9
SBS	31	0.8	-0.39	NO	N/A	0.0838	0.0461	0.2977	0.0421	29.78	0.0034	0.1058	0.001	0.045	0.998	0.901
SBS	32	0.79	-0.12	NO	N/A	0.0797	0.0447	0.2938	0.0408	29.36	0.0032	0.1054	0.001	0.044	0.998	0.904
SBS	33	0.78	-0.43	NO	N/A	0.0785	0.0436	0.295	0.04	29.39	0.0031	0.1055	0.001	0.044	0.998	0.904
SBS	34	0.76	-0.49	NO	N/A	0.0781	0.0427	0.2889	0.0394	29.11	0.003	0.1042	0.001	0.043	0.998	0.905
SBS	35	0.74	-0.57	NO	N/A	0.0785	0.0423	0.2864	0.0389	28.86	0.003	0.1034	0.001	0.043	0.998	0.907
SBS	36	0.72	-0.58	NO	N/A	0.0783	0.0408	0.2882	0.0376	28.4	0.0029	0.102	0.001	0.041	0.998	0.91
SBS	37	0.7	-0.57	NO	N/A	0.0884	0.0394	0.2872	0.0357	28.52	0.0028	0.1021	0.001	0.041	0.998	0.909
SBS	38	0.69	-0.55	NO	N/A	0.0987	0.0394	0.3392	0.0359	28.1	0.0029	0.101	0.001	0.04	0.998	0.912
SBS	39	0.67	-0.39	NO	N/A	0.1271	0.0382	0.2918	0.0348	28.21	0.0028	0.1007	0.001	0.041	0.998	0.911
SBS	40	0.65	-0.44	NO	N/A	0.1156	0.0382	0.292	0.0348	28.12	0.0028	0.1011	0.001	0.04	0.998	0.912
DBS	1	1	1	NO	N/A	0.3175	0.4437	1.1484	0.2857	130.05	0.2201	1.0627	0.06	0.699	0.933	0.175
DBS	2	1	1	NO	N/A	0.1823	0.3039	1.225	0.1726	114.5	0.1686	1.165	0.033	0.681	0.961	0.162
DBS	3	1	1	NO	N/A	0.1464	0.2844	0.957	0.1531	83.4	2.0137	1000	0.021	0.43	0.975	0.475
DBS	4	0.78	0.16	NO	N/A	0.1333	0.2745	0.8996	0.1434	69.19	0.1202	0.617	0.016	0.262	0.981	0.672
DBS	5	0.89	0.64	NO	N/A	0.1142	0.2507	0.6461	0.1303	68.96	1.0491	1000	0.012	0.256	0.985	0.673
DBS	6	0.99	0.96	YES	0.00263	0.0788	0.2347	0.6366	0.1124	66.62	0.1052	0.488	0.012	0.249	0.986	0.676
DBS	7	0.85	0.23	NO	N/A	0.0737	0.2302	0.6323	0.1097	64.54	0.1026	0.4836	0.011	0.232	0.986	0.7
DBS	8*	0.9	0.68	YES	Most Stab Sigs	0.0679	0.222	0.6264	0.105	61.27	0.0986	0.4787	0.009	0.204	0.989	0.738
DBS	9	0.67	-0.25	NO	N/A	0.0714	0.2187	0.619	0.1033	59.18	0.0973	0.4747	0.009	0.194	0.989	0.75
DBS	10	0.63	-0.1	NO	N/A	0.0639	0.2147	0.6292	0.1021	41.87	0.0947	0.4637	0.009	0.09	0.99	0.886
DBS	11	0.59	-0.42	NO	N/A	0.061	0.2124	0.6151	0.1004	41.23	0.0941	0.4615	0.008	0.089	0.99	0.888
DBS	12	0.54	-0.46	NO	N/A	0.0594	0.2068	0.6032	0.0964	39.9	0.0928	0.4622	0.008	0.083	0.99	0.891
DBS	13	0.49	-0.44	NO	N/A	0.0584	0.2035	0.5902	0.0929	39.66	0.0915	0.4486	0.008	0.082	0.991	0.892
DBS	14	0.48	-0.55	NO	N/A	0.0577	0.2007	0.5887	0.0924	39.24	0.0901	0.4352	0.007	0.08	0.991	0.895
DBS	15	0.44	-0.55	NO	N/A	0.0578	0.2009	0.5773	0.091	39	0.0895	0.4382	0.007	0.079	0.991	0.897
DBS	16	0.42	-0.52	NO	N/A	0.0565	0.1975	0.5744	0.0908	38.21	0.0882	0.4314	0.007	0.075	0.991	0.901
DBS	17	0.41	-0.45	NO	N/A	0.0557	0.1943	0.5667	0.0879	37.96	0.0864	0.426	0.007	0.074	0.992	0.903
DBS	18	0.39	-0.46	NO	N/A	0.0562	0.1931	0.571	0.0886	37.97	0.0856	0.4228	0.007	0.075	0.992	0.902
DBS	19	0.37	-0.46	NO	N/A	0.0558	0.1916	0.566	0.0871	37.24	0.0843	0.4157	0.006	0.071	0.992	0.908
DBS	20	0.36	-0.44	NO	N/A	0.0501	0.1886	0.5564	0.0865	36.79	0.0825	0.4141	0.006	0.069	0.993	0.909
DBS	21	0.34	-0.38	NO	N/A	0.0532	0.1909	0.5532	0.0901	36.57	0.0828	0.405	0.006	0.067	0.993	0.913
DBS	22	0.34	-0.38	NO	N/A	0.0501	0.1858	0.5417	0.0868	35.77	0.0814	0.3976	0.006	0.064	0.993	0.917
DBS	23	0.32	-0.44	NO	N/A	0.0469	0.1795	0.5456	0.0833	36.44	0.0794	0.3923	0.006	0.068	0.993	0.912
DBS	24	0.32	-0.46	NO	N/A	0.0497	0.181	0.5211	0.0865	34.15	0.0793	0.3835	0.006	0.057	0.993	0.926
DBS	25	0.31	-0.46	NO	N/A	0.0445	0.1718	0.5469	0.0796	35.45	0.0768	0.3833	0.005	0.065	0.994	0.916
DBS	26	0.31	-0.33	NO	N/A	0.0443	0.1712	0.5186	0.0788	35.26	0.0758	0.3671	0.005	0.063	0.994	0.919
DBS	27	0.31	-0.43	NO	N/A	0.0463	0.1685	0.5084	0.0813	33.7	0.0759	0.3558	0.005	0.055	0.994	0.931
DBS	28	0.3	-0.46	NO	N/A	0.0452	0.1645	0.4956	0.077	33.69	0.074	0.3596	0.005	0.057	0.994	0.926
DBS	29	0.28	-0.44	NO	N/A	0.0432	0.161	0.496	0.0758	35.61	0.0734	0.3533	0.005	0.065	0.995	0.916
DBS	30	0.3	-0.39	NO	N/A	0.0466	0.1625	0.489	0.0768	33.12	0.0731	0.352	0.004	0.056	0.995	0.927
DBS	31	0.29	-0.46	NO	N/A	0.0448	0.1586	0.4783	0.0775	31.97	0.0716	0.3368	0.004	0.05	0.995	0.936
DBS	32	0.3	-0.41	NO	N/A	0.0415	0.152	0.4597	0.0698	34.17	0.0699	0.3331	0.004	0.06	0.995	0.922
DBS	33	0.31	-0.35	NO	N/A	0.0424	0.152	0.4428	0.0706	29.96	0.0687	0.3078	0.004	0.044	0.995	0.944
DBS	34	0.3	-0.42	NO	N/A	0.0418	0.1444	0.4551	0.0675	29.95	0.0668	0.318	0.004	0.044	0.996	0.943
DBS	35	0.31	-0.44	NO	N/A	0.0395	0.1384	0.4408	0.0664	30.13	0.0654	0.3077	0.004	0.044	0.996	0.943
DBS	36	0.32	-0.38	NO	N/A	0.0409	0.1403	0.4153	0.0667	32.71	0.0653	0.296	0.003	0.053	0.996	0.934
DBS	37	0.33	-0.14	NO	N/A	0.0375	0.1335	0.4607	0.0632	30.32	0.0632	0.312	0.003	0.044	0.996	0.946
DBS	38	0.32	-0.37	NO	N/A	0.0394	0.1349	0.4293	0.0632	41.66	0.0625	0.299	0.003	0.091	0.996	0.885
DBS	39	0.33	-0.33	NO	N/A	0.0376	0.1273	0.4544	0.0595	24.8	0.0608	0.3052	0.003	0.028	0.997	0.96
DBS	40	0.34	-0.26	NO	N/A	0.0371	0.1237	0.3969	0.0576	26.8	0.0591	0.2871	0.003	0.033	0.997	0.959
ID	1	1	1	NO	N/A	0.3658	0.5544	1.7143	0.6365	214.12	0.2764	2.2873	0.156	0.931	0.833	-0.02
ID	2	1	1	NO	N/A	0.0783	0.2512	1.5772	0.2077	150.15	0.1047	1.9578	0.047	0.856	0.947	0.037
ID	3	0.79	0.51	NO	N/A	0.0616	0.207	1.3911	0.1316	110.42	0.086	1.5486	0.025	0.743	0.971	0.141
ID	4	0.76	0.14	NO	N/A	0.0419	0.1661	1.3372	0.0887	99.86	0.0757	1.3679	0.018	0.621	0.977	0.258
ID	5	0.92	0.67	YES	1.08e-27	0.0287	0.1363	1.1714	0.0734	90.36	0.0522	1.1082	0.013	0.532	0.984	0.346
ID	6	0.72	0	NO	N/A	0.0243	0.126	1.1196	0.0646	81.32	2.8682	1000	0.011	0.398	0.987	0.54
ID	7	0.65	-0.61	NO	N/A	0.0258	0.1224	1.1782	0.0632	82.08	0.985	1000	0.009	0.414	0.989	0.542
ID	8	0.75	-0.4	NO	N/A	0.0233	0.1211	1.1195	0.0628	80.15	0.0386	0.9775	0.007	0.396	0.992	0.552
ID	9	0.78	-0.09	NO	N/A	0.0162	0.1162	1.1454	0.0579	82.54	0.0353	1.0241	0.006	0.435	0.993	0.501
ID	10	0.79	-0.23	NO	N/A	0.0151	0.1169	1.0662	0.0599	76.89	0.0351	0.8926	0.005	0.347	0.993	0.616
ID	11*	0.88	0.4	YES	Most Stab Sigs	0.0124	0.1056	1.0125	0.0521	72.92	0.0314	0.7902	0.005	0.3	0.994	0.671
ID	12	0.73	-0.16	NO	N/A	0.0121	0.1031	0.9996	0.0506	68.74	0.0298	0.7523	0.004	0.25	0.995	0.731
ID	13	0.58	-0.38	NO	N/A	0.0116	0.1066	0.9713	0.0505	66.95	0.0314	0.7173	0.004	0.232	0.995	0.752
ID	14	0.6	-0.28	NO	N/A	0.0101	0.0979	0.954	0.0471	64.68	0.0286	0.7217	0.004	0.215	0.995	0.768
ID	15	0.6	-0.08	NO	N/A	0.0095	0.0983	0.9296	0.0468	63.09	0.028	0.7012	0.004	0.204	0.996	0.78
ID	16	0.61	-0.22	NO	N/A	0.0097	0.0942	0.8962	0.0444	61.23	0.0278	0.6478	0.003	0.188	0.996	0.798
ID	17	0.6	-0.5	NO	N/A	0.0108	0.0941	0.8577	0.0446	59	0.0277	0.6187	0.003	0.174	0.996	0.812
ID	18	0.59	-0.49	NO	N/A	0.0126	0.0858	0.8168	0.0406	57.42	0.0253	0.5953	0.003	0.165	0.997	0.819
ID	19	0.59	-0.5	NO	N/A	0.0128	0.0836	0.8072	0.0396	54.35	0.0247	0.5657	0.002	0.15	0.997	0.821
ID	20	0.62	-0.45	NO	N/A	0.009	0.0801	0.7535	0.0383	53.17	0.0224	0.5353	0.002	0.151	0.997	0.822
ID	21	0.6	-0.47	NO	N/A	0.009	0.0789	0.7432	0.0374	52.94	0.0222	0.5053	0.002	0.15	0.997	0.827
ID	22	0.6	-0.62	NO	N/A	0.0087	0.0771	0.7288	0.0364	52.98	0.0216	0.4926	0.002	0.148	0.998	0.83
ID	23	0.56	-0.59	NO	N/A	0.0112	0.0763	0.71	0.0362	52.8	0.0214	0.4731	0.002	0.147	0.998	0.832
ID	24	0.52	-0.5	NO	N/A	0.0125	0.0776	0.7108	0.0359	52.76	0.0231	0.4799	0.002	0.147	0.998	0.831
ID	25	0.52	-0.51	NO	N/A	0.007	0.0712	0.7199	0.0335	52.97	0.0197	0.4775	0.002	0.146	0.998	0.834
ID	26	0.52	-0.5	NO	N/A	0.007	0.0698	0.7226	0.033	51.95	0.0189	0.4625	0.001	0.135	0.998	0.848
ID	27	0.49	-0.48	NO	N/A	0.007	0.0725	0.6999	0.0345	51.48	0.0193	0.4449	0.002	0.132	0.998	0.852
ID	28	0.48	-0.5	NO	N/A	0.0063	0.0704	0.8141	0.0334	51.35	0.019	0.5184	0.001	0.119	0.998	0.872
ID	29	0.44	-0.54	NO	N/A	0.0072	0.0702	0.7385	0.0331	49.69	0.0189	0.475	0.001	0.11	0.998	0.883
ID	30	0.42	-0.5	NO	N/A	0.0063	0.0672	0.6947	0.0322	48.55	0.0183	0.4365	0.001	0.106	0.998	0.885
ID	31	0.41	-0.55	NO	N/A	0.0065	0.0708	0.6646	0.0332	47.32	0.0186	0.4259	0.001	0.103	0.998	0.888
ID	32	0.4	-0.46	NO	N/A	0.0151	0.0688	0.6483	0.0322	46.98	0.0185	0.4102	0.001	0.102	0.998	0.886
ID	33	0.38	-0.41	NO	N/A	0.023	0.0737	0.6894	0.0347	48	0.0196	0.4227	0.001	0.105	0.998	0.886
ID	34	0.38	-0.42	NO	N/A	0.0188	0.0818	0.72	0.0388	48.13	0.0218	0.4252	0.001	0.105	0.998	0.886
ID	35	0.36	-0.47	NO	N/A	0.0072	0.066	0.7032	0.0308	47.43	0.0177	0.4194	0.001	0.102	0.999	0.885
ID	36	0.35	-0.43	NO	N/A	0.0326	0.0714	0.622	0.0337	46.91	0.0198	0.3697	0.001	0.104	0.999	0.884
ID	37	0.34	-0.42	NO	N/A	0.038	0.0798	0.6759	0.039	45.72	0.0214	0.402	0.001	0.096	0.999	0.889
ID	38	0.34	-0.4	NO	N/A	0.0393	0.0929	0.6695	0.0465	45.43	0.0243	0.4006	0.001	0.097	0.998	0.885
ID	39	0.33	-0.44	NO	N/A	0.0317	0.0702	0.644	0.0332	43.9	0.0195	0.3811	0.001	0.094	0.999	0.887
ID	40	0.32	-0.41	NO	N/A	0.0237	0.0791	0.646	0.0377	45.32	0.0206	0.3878	0.001	0.096	0.999	0.887
