## Supplementary Tables for "Prognostic whole-genome and transcriptome signatures in colorectal cancers": Supplementary_Table_08.xlsx

### Sheet: Sheet1
Supplementary Table 8. Cosmic decomposed de novo mutational signatures.
De novo extracted	Global non-negative matrix factorization (NMF) signatures	L1 Error %	L2 Error %	KL Divergence	Cosine Similarity	Correlation
Signature 96-A	Signature SBS1 (16.70%) & Signature SBS5 (6.76%) & Signature SBS44 (54.46%) & Signature SBS57 (22.08%)	29.68	26.41	0.105	0.96	0.95
Signature 96-B	Signature SBS1 (0.28%) & Signature SBS5 (10.44%) & Signature SBS10a (50.42%) & Signature SBS10b (19.90%) & Signature SBS28 (18.96%)	17.62	7.1	0.055	1	1
Signature 96-C	Signature SBS1 (91.66%) & Signature SBS5 (8.34%)	18.42	8.19	0.095	1	1
Signature 96-D	Signature SBS15 (100.00%)	58.16	35.17	0.313	0.94	0.94
Signature 96-E	Signature SBS42 (43.96%) & Signature SBS44 (56.04%)	69.25	39.7	0.389	0.92	0.92
Signature 96-F	Signature SBS5 (32.58%) & Signature SBS21 (67.42%)	38.75	24.3	0.17	0.97	0.97
Signature 96-G	Signature SBS5 (19.36%) & Signature SBS26 (64.52%) & Signature SBS54 (16.12%)	33.31	22.62	0.157	0.97	0.97
Signature 96-H	Signature SBS1 (4.58%) & Signature SBS14 (33.40%) & Signature SBS20 (62.02%)	45.99	29.76	0.23	0.95	0.95
Signature 96-I	Signature SBS1 (4.18%) & Signature SBS18 (95.82%)	42.47	26.55	0.161	0.96	0.96
Signature 96-J	Signature 96-J	0	0	0	1	1
Signature 96-K	Signature SBS5 (64.92%) & Signature SBS15 (14.24%) & Signature SBS34 (20.84%)	57.27	47.44	0.281	0.88	0.8
Signature 96-L	Signature SBS1 (0.74%) & Signature SBS2 (9.04%) & Signature SBS5 (26.80%) & Signature SBS7b (31.60%) & Signature SBS32 (31.82%)	39.17	26.83	0.185	0.96	0.95
Signature 96-M	Signature SBS5 (33.52%) & Signature SBS32 (19.20%) & Signature SBS37 (47.28%)	50.29	44.6	0.256	0.9	0.79
Signature 96-N	Signature SBS1 (1.58%) & Signature SBS5 (2.08%) & Signature SBS17a (16.30%) & Signature SBS17b (80.04%)	21.24	10.91	0.097	0.99	0.99
Signature 96-O	Signature SBS1 (0.54%) & Signature SBS5 (7.62%) & Signature SBS30 (44.94%) & Signature SBS54 (46.90%)	68.89	52.35	0.419	0.85	0.81
Signature 96-P	Signature SBS1 (6.78%) & Signature SBS5 (0.46%) & Signature SBS7c (15.00%) & Signature SBS8 (77.76%)	47	45.7	0.253	0.89	0.83
Signature 96-Q	Signature SBS1 (3.74%) & Signature SBS5 (24.08%) & Signature SBS28 (72.18%)	41.39	21.13	0.26	0.98	0.98
Signature 96-R	Signature SBS1 (3.82%) & Signature SBS5 (17.92%) & Signature SBS13 (22.38%) & Signature SBS86 (55.88%)	59.51	47.15	0.392	0.88	0.85
Signature 96-S	Signature SBS1 (2.82%) & Signature SBS7c (22.84%) & Signature SBS34 (21.74%) & Signature SBS57 (24.44%) & Signature SBS90 (28.16%)	45.38	27.24	0.214	0.96	0.96
Signature 96-T	Signature SBS1 (5.46%) & Signature SBS3 (88.08%) & Signature SBS10a (6.46%)	45.41	46.36	0.187	0.89	0.7
Signature 96-U	Signature SBS1 (3.94%) & Signature SBS5 (29.40%) & Signature SBS17a (66.66%)	54.42	31.45	0.351	0.95	0.94
Signature 96-V	Signature SBS93 (100.00%)	64.51	42.19	0.29	0.91	0.92
Signature 96-W	Signature SBS5 (2.30%) & Signature SBS88 (97.70%)	39.98	23.6	0.274	0.97	0.97
Signature 96-X	Signature SBS1 (3.76%) & Signature SBS2 (30.94%) & Signature SBS5 (23.68%) & Signature SBS13 (41.62%)	27.83	14.2	0.126	0.99	0.99
Signature 96-Y	Signature SBS94 (100.00%)	54.67	43.08	0.248	0.9	0.9
Signature 96-Z	Signature SBS1 (8.78%) & Signature SBS60 (6.16%) & Signature SBS89 (85.06%)	40.82	31.46	0.157	0.95	0.94
Signature 96-AA	Signature 96-AA	0	0	0	1	1
Signature DINUC-A	Signature DINUC-A	0	0	0	1	1
Signature DINUC-B	Signature DINUC-B	0	0	0	1	1
Signature DINUC-C	Signature DINUC-C	0	0	0	1	1
Signature DINUC-D	Signature DBS2 (37.44%) & Signature DBS4 (24.36%) & Signature DBS5 (17.90%) & Signature DBS6 (20.30%)	48.14	29.01	0.851	0.96	0.96
Signature DINUC-E	Signature DBS7 (100.00%)	83.84	50.94	6.03	0.86	0.84
Signature DINUC-F	Signature DINUC-F	0	0	0	1	1
Signature DINUC-G	Signature DINUC-G	0	0	0	1	1
Signature DINUC-H	Signature DBS8 (100.00%)	65.12	25.07	0.562	0.97	0.97
Signature INDEL-A	Signature ID2 (100.00%)	40.75	13.91	2.673	0.99	0.99
Signature INDEL-B	Signature ID2 (100.00%)	16.11	5.49	0.303	1	1
Signature INDEL-C	Signature ID7 (100.00%)	80.25	52.9	inf	0.85	0.83
Signature INDEL-D	Signature INDEL-D	0	0	0	1	1
Signature INDEL-E	Signature ID1 (87.42%) & Signature ID2 (12.58%)	28.29	5.64	1.037	1	1
Signature INDEL-F	Signature ID1 (58.90%) & Signature ID2 (41.10%)	66.53	20.34	1.192	0.98	0.98
Signature INDEL-G	Signature ID4 (58.02%) & Signature ID9 (41.98%)	72.13	53.35	0.88	0.85	0.81
Signature INDEL-H	Signature ID6 (55.06%) & Signature ID8 (44.94%)	28.64	19.75	0.104	0.98	0.98
Signature INDEL-I	Signature ID14 (100.00%)	64.49	43.35	0.346	0.9	0.9
Signature INDEL-J	Signature ID18 (100.00%)	31.44	19.1	inf	0.98	0.98
Signature INDEL-K	Signature INDEL-K	0	0	0	1	1
