## Supplementary Tables for "Prognostic whole-genome and transcriptome signatures in colorectal cancers": Supplementary_Table_11.xlsx

### Sheet: Sheet1
Supplementary Table 11. Correlation of de novo single and doublet-base mutational signatures with UK mutational signatures.
		De Novo Mutational Signatures Cosine Similarity
UK Name	Proposed Aetiology	SBS96A	SBS96AA	SBS96B	SBS96C	SBS96D	SBS96E	SBS96F	SBS96G	SBS96H	SBS96I	SBS96J	SBS96K	SBS96L	SBS96M	SBS96N	SBS96O	SBS96P	SBS96Q	SBS96R	SBS96S	SBS96T	SBS96U	SBS96V	SBS96W	SBS96X	SBS96Y	SBS96Z	DBS78A	DBS78B	DBS78C	DBS78D	DBS78E	DBS78F	DBS78G	DBS78H
UK_SBS1	Age of diagnosis				0.959608
UK_SBS100	Unknown
UK_SBS101	Unknown
UK_SBS102	Unknown
UK_SBS103	Unknown
UK_SBS104	Unknown									0.855188
UK_SBS105	Unknown
UK_SBS106	Unknown
UK_SBS107	Unknown
UK_SBS108	Unknown										0.914912
UK_SBS109	Unknown
UK_SBS10a	POLE dysregulation			0.996515
UK_SBS10d	Unknown
UK_SBS11	temozolomide/1,2-DMH													0.863584
UK_SBS110	Unknown
UK_SBS111	Platinum-based theraphy
UK_SBS112	Platinum-based theraphy
UK_SBS113	Unknown
UK_SBS114	Unknown
UK_SBS115	Treatment
UK_SBS116	Unknown
UK_SBS117	Unknown
UK_SBS118	Unknown
UK_SBS119	temozolomide/1,2-DMH
UK_SBS12	Only found in ICGC-Liver
UK_SBS120	Unknown
UK_SBS121	Unknown																			0.945735
UK_SBS122	Unknown
UK_SBS123	Unknown								0.903981
UK_SBS124	Unknown
UK_SBS125	Unknown
UK_SBS126	Unknown
UK_SBS127	Unknown
UK_SBS128	Unknown		0.942227
UK_SBS129	Unknown
UK_SBS13	APOBEC																									0.90134
UK_SBS130	Unknown
UK_SBS131	Unknown
UK_SBS132	Unknown
UK_SBS133	Unknown
UK_SBS134	Unknown
UK_SBS135	Unknown
UK_SBS136	Unknown
UK_SBS137	Unknown
UK_SBS138	Unknown
UK_SBS139	Unknown
UK_SBS14	MMR+POLE deficiency
UK_SBS140	Unknown
UK_SBS141	Unknown
UK_SBS142	Unknown
UK_SBS143	Unknown
UK_SBS144	Unknown
UK_SBS145	Unknown
UK_SBS146	Unknown
UK_SBS147	Unknown
UK_SBS148	Unknown
UK_SBS149	Unknown
UK_SBS15	MMR deficiency					0.937282
UK_SBS150	Unknown
UK_SBS151	Unknown
UK_SBS152	Unknown
UK_SBS153	Unknown
UK_SBS154	Unknown														0.912607
UK_SBS155	Unknown
UK_SBS156	Unknown
UK_SBS157	Unknown
UK_SBS158	Unknown
UK_SBS159	Unknown
UK_SBS16	Unknown
UK_SBS160	Unknown
UK_SBS161	Unknown
UK_SBS162	Unknown
UK_SBS163	Unknown
UK_SBS164	Unknown
UK_SBS165	Unknown
UK_SBS166	Unknown
UK_SBS167	Unknown
UK_SBS168	Unknown
UK_SBS169	Unknown
UK_SBS17	Unknown															0.958599
UK_SBS17a	Unknown																						0.884578
UK_SBS18	ROS damage/MUTYH
UK_SBS19	Unknown
UK_SBS2	APOBEC
UK_SBS20	MMR+POLD deficiency									0.864725
UK_SBS22	Aristolochic acid
UK_SBS23	Unknown
UK_SBS24	Aflatoxin
UK_SBS26	MMR deficiency (PMS2)								0.903144
UK_SBS28	Unknown
UK_SBS3	HR deficiency
UK_SBS30	NTHL1 deficiency
UK_SBS31	Platinum-based theraphy
UK_SBS32	Azathioprine treatment
UK_SBS33	Unknown
UK_SBS35	Platinum-based theraphy
UK_SBS38	Unknown
UK_SBS4	Smoking
UK_SBS44	MMR deficiency	0.88495
UK_SBS5	Unknown
UK_SBS52	Possible sequencing artefact
UK_SBS53	Possible sequencing artefact
UK_SBS57	Possible sequencing artefact
UK_SBS6	MMR deficiency	0.868679			0.861827
UK_SBS7a	UV light
UK_SBS7c	UV light
UK_SBS8	Unknown
UK_SBS84	AID
UK_SBS87	Thiopurine
UK_SBS88	Colibactin																								0.970962
UK_SBS9	Lymphoma
UK_SBS90	Duocarmycin
UK_SBS92	Unknown
UK_SBS93	Unknown																							0.888929
UK_SBS94	Unknown																										0.964061
UK_SBS95	Deamination				0.882341
UK_SBS96	Deamination				0.995143
UK_SBS97	MMR deficiency
UK_SBS98	Unknown
UK_SBS99	Unknown
UK_DBS1	UV light
UK_DBS10	POLE dysregulation
UK_DBS11	Unknown
UK_DBS12	Unknown
UK_DBS13	Unknown																															0.919658
UK_DBS14	MMR+POLE deficiency
UK_DBS15	Unknown
UK_DBS16	Unknown
UK_DBS17	Unknown
UK_DBS18	Platinum-based theraphy
UK_DBS19	MMR deficiency																														0.867448
UK_DBS2	Smoking
UK_DBS20	Unknown
UK_DBS21	MMR deficiency
UK_DBS22	Unknown
UK_DBS23	Unknown
UK_DBS24	Treatment
UK_DBS25	Unknown																																0.957749
UK_DBS26	Unknown
UK_DBS27	Unknown																												0.91954	0.932737
UK_DBS28	MMR deficiency
UK_DBS29	MMR deficiency
UK_DBS3	POLE dysregulation
UK_DBS30	Unknown
UK_DBS31	Unknown
UK_DBS32	Unknown
UK_DBS33	MMR deficiency
UK_DBS34	Unknown
UK_DBS35	Unknown
UK_DBS36	Unknown
UK_DBS37	MMR deficiency
UK_DBS38	Unknown
UK_DBS39	Unknown
UK_DBS4	Unknown
UK_DBS40	Unknown
UK_DBS41	Unknown
UK_DBS5	Platinum-based theraphy
UK_DBS7	Unknown
UK_DBS8	Unknown																																			0.986273
