## Supplementary Tables for "Prognostic whole-genome and transcriptome signatures in colorectal cancers": Supplementary_Table_12.xlsx

### Sheet: Sheet1
Supplementary Table 12. Mutations in the mitochondrial genomes of 1,063 colorectal cancers.
							Mutation Type			SNV Aminoacid Change												Mutation Classification											Tumour Stage				MSI Status		Tumour Location			CRPS Tumour
Gene	Biotype	Gene Size bp	Mitochondria Complex	Amount Mutations	Amount Patients	Amount Patients %	DEL	INS	SNV	A>C	A>G	A>T	C>A	C>G	C>T	G>A	G>C	G>T	T>A	T>C	T>G	Frame Shift Del	Frame Shift Ins	IGR	In Frame Del	In Frame Ins	Missense Mutation	Nonsense Mutation	Nonstop Mutation	RNA	Silent	Translation Start Site	Stage I	Stage II	Stage III	Stage IV	MSS	MSI	Right Colon	Left Colon	Rectum	CRPS1	CRPS2	CRPS3	CRPS4	CRPS5
MT-ATP6	protein_coding	681	CV	98	85	7.99624	3	3	92		6		1		19	34			1	31		3	3				54	2			36		13	27	49	9	84	14	48	29	21	24	28	26	11	9
MT-ATP8	protein_coding	207	CV	35	34	3.19849	7	2	26						8	10	2			6		5	2		2		13	2			10	1	3	13	14	5	28	7	15	11	9	9	8	9	3	6
MT-CO1	protein_coding	1542	CIV	361	298	28.0339	14	8	339		12	3	9		47	198	6	3		60	1	14	7			1	246	22			71		33	143	147	38	280	81	179	77	105	109	91	74	47	40
MT-CO2	protein_coding	684	CIV	130	119	11.1947	7	1	122		4	2	2		14	74	2		1	23		7	1				82	2			38		17	38	54	21	108	22	66	28	36	36	38	24	18	14
MT-CO3	protein_coding	784	CIV	207	176	16.5569	4	20	183		9		2		16	111	4	1	1	39		4	18			2	136	12			35		22	78	89	18	169	38	100	53	54	58	58	49	22	20
MT-CYB	protein_coding	1141	CIII	314	255	23.9887	2	2	310	1	15	1	6		37	172	5		1	72		1	1		1	1	249	19			42		35	122	125	32	233	81	158	72	84	98	80	69	37	30
MT-DLOOP	control region	1122		872	511	48.0715	37	297	538	1	68		17	1	249	92	4	4		102				872									103	331	336	102	629	243	463	227	182	308	225	168	89	81
MT-ND1	protein_coding	956	CI	306	247	23.2361	43	42	221		7		8		27	130	2	2		45		33	41		10	1	165	8			47	1	44	113	123	26	244	62	146	83	77	92	98	58	36	22
MT-ND2	protein_coding	1042	CI	240	211	19.8495	3	13	224		8	3	3	1	25	111	6			67		1	10		2	3	160	17			46	1	29	92	94	25	191	49	97	73	70	62	82	48	20	28
MT-ND3	protein_coding	346	CI	105	96	9.03104	17		88	1	8	1			10	42		1		25		17					68	6			14		13	36	46	10	85	20	51	25	29	28	34	23	11	9
MT-ND4	protein_coding	1378	CI	431	326	30.6679	14	95	322	1	23	2	7		39	181	2	1	1	65		9	89		5	6	193	28			101		63	141	177	50	332	99	227	101	103	129	118	94	48	42
MT-ND4L	protein_coding	297	CI	69	63	5.92662			69		3				5	42				19							47	2	1		19		15	19	24	11	51	18	26	25	18	21	20	15	7	6
MT-ND5	protein_coding	1812	CI	608	437	41.1101	65	135	408	1	12		6		55	213	8			112	1	61	126		4	8	294	24			90	1	89	228	229	62	490	118	310	146	152	159	169	141	63	74
MT-ND6	protein_coding	525	CI	97	95	8.93697	6	15	76		2	1	3	1	11	37				21		6	13			2	55	2	2		17		12	37	39	9	77	20	45	26	26	24	37	20	11	5
MT-RNR1	Mt_rRNA	954		244	205	19.285	4	4	236	2	11		4		12	157	7	2		40	1									244			40	73	100	31	202	42	107	53	84	54	76	43	42	29
MT-RNR2	Mt_rRNA	1559		403	326	30.6679	13	13	377	2	22	1	6	1	20	240	8	2	1	74										403			52	149	157	45	321	82	173	142	88	110	107	93	50	43
MT-TA	Mt_tRNA	69		18	17	1.59925			18				2		2	11				3										18			4	6	5	3	15	3	9	4	5	2	8	1	4	3
MT-TC	Mt_tRNA	66		12	12	1.12888			12		1					5	1			5										12			2	4	4	2	10	2	7	3	2	5	2	2		3
MT-TD	Mt_tRNA	68		10	10	0.940734			10		3					3				4										10				2	8		8	2	7	2	1	3	3	3	1
MT-TE	Mt_tRNA	69		18	18	1.69332			18				1			13				4										18				9	7	2	16	2	9	5	4	4	7	4	1	2
MT-TF	Mt_tRNA	71		11	11	1.03481	1		10							5				5										11			5	4	2		8	3	3	4	4	2	5	2	1	1
MT-TG	Mt_tRNA	68		10	10	0.940734			10		1	1			2	3				3										10			1	1	6	2	9	1	4	3	3	2	5	2	1
MT-TH	Mt_tRNA	69		7	7	0.658514			7				1			4				2										7			1	4	1	1	4	3	4	1	2	3			2	2
MT-TI	Mt_tRNA	69		21	21	1.97554			21		1					14				6										21			3	11	7		19	2	9	5	7	4	4	6	5	2
MT-TK	Mt_tRNA	70		7	7	0.658514			7							5				2										7				6	1		5	2	5		2	2	3	1	1
MT-TL1	Mt_tRNA	75		12	12	1.12888			12		1					9				2										12			1	5	4	2	9	3	5	5	2	3	3	4	1	1
MT-TL2	Mt_tRNA	71		23	23	2.16369			23		8		1		2	8				4										23			2	11	10		16	7	15	5	3	8	3	7	3	2
MT-TM	Mt_tRNA	68		30	29	2.72813			30				1		2	25	1			1										30			3	10	14	3	25	5	13	9	8	10	11	3	3	3
MT-TN	Mt_tRNA	73		12	12	1.12888			12						1	10				1										12			4	5	3		10	2	7	4	1	3	2	5	1	1
MT-TP	Mt_tRNA	68		20	20	1.88147		1	19		1		1		4	9				4										20			2	6	11	1	16	4	11	4	5	6	3	6		5
MT-TQ	Mt_tRNA	72		13	13	1.22295			13		1				2	6				4										13			4	9			9	4	6	4	3	6	2	3	1	1
MT-TR	Mt_tRNA	65		11	11	1.03481			11							4				7										11				5	5	1	7	4	5	5	1	5	3	3
MT-TS1	Mt_tRNA	69		30	27	2.53998	1	21	8				1			6				1										30			6	11	9	4	25	5	19	4	7	8	6	6	3	7
MT-TS2	Mt_tRNA	59		10	10	0.940734			10							7	1			2										10			2	3	5		5	5	8	1	1	5	2	1		2
MT-TT	Mt_tRNA	66		26	26	2.44591	2		24		2				4	13	1			4										26			3	13	8	2	16	10	17	7	2	12	7	4	1	2
MT-TV	Mt_tRNA	69		34	34	3.19849	1		33		1				2	25		1		4										34			7	9	16	2	30	4	17	8	9	7	14	5	1	7
MT-TW	Mt_tRNA	68		26	26	2.44591		1	25						1	18				6										26			1	11	11	3	20	6	13	7	6	8	6	4	6	2
MT-TY	Mt_tRNA	66		10	10	0.940734	1	1	8				1		2	2				3										10			1	4	4	1	10		4	4	2	1	2	4	1	2
Unknown	Unknown	n/A		40			3	27	10		2				2	6								40									4	12	16	8	32	8	18	7	15	11	15	5	4	5
