## Supplementary Tables for "Prognostic whole-genome and transcriptome signatures in colorectal cancers": Supplementary_Table_15.xlsx

### Sheet: Sheet1
Supplementary Table 15. Prognostic driver gene mutations.
* Only the driver genes with significant overall and recurrence free survival univariable analyses are shown for hypermutated and non-hypermutated samples
							Tumour Site (%)					Tumour Stage (%)						Age group (%)					Tumour Grade (%)				Mutation type (%)
Hypermutated samples	Genes*	Value	Samples (%)	HR (univariable)	HR (multivariable)	Survival Type	Right Colon	Left Colon	Rectum	Total	pValue	Stage I	Stage II	Stage III	Stage IV	Total	pValue	≦65 years	66-79 years	≧80 years	Total	pValue	High Grade	Low Grade	Total	pValue	Truncating Mutation	Inframe Mutation	Missense Mutation	Translation Start Site
	Total N (%)						197 (81.4)	35 (14.5)	10 (4.1)	242		32 (13.2)	131 (54.1)	65 (26.9)	14 (5.8)	242		39 (16.1)	115 (47.5)	88 (36.4)	242		105 (43.4)	137 (56.6)	242
	BCL9	wild-type	160 (66.1)	-	-	Overall Survival	134 (68.0)	18 (51.4)	8 (80.0)	160 (66.1)	0.103	26 (81.2)	81 (61.8)	44 (67.7)	9 (64.3)	160 (66.1)	0.218	25 (64.1)	79 (68.7)	56 (63.6)	160 (66.1)	0.721	67 (63.8)	93 (67.9)	160 (66.1)	0.599	NA	NA	NA	NA
		mutated	82 (33.9)	1.965 (1.163-3.320, p=0.0116)	2.157 (1.233-3.772, p=0.0070)		63 (32.0)	17 (48.6)	2 (20.0)	82 (33.9)		6 (18.8)	50 (38.2)	21 (32.3)	5 (35.7)	82 (33.9)		14 (35.9)	36 (31.3)	32 (36.4)	82 (33.9)		38 (36.2)	44 (32.1)	82 (33.9)		44（53.6）	1 (1.2)	37 (45.1)	0 (0)
	CTNND1	wild-type	203 (83.9)	-	-		164 (83.2)	32 (91.4)	7 (70.0)	203 (83.9)	0.228	26 (81.2)	107 (81.7)	59 (90.8)	11 (78.6)	203 (83.9)	0.361	33 (84.6)	97 (84.3)	73 (83.0)	203 (83.9)	0.956	87 (82.9)	116 (84.7)	203 (83.9)	0.838	NA	NA	NA	NA
		mutated	39 (16.1)	1.872 (1.022-3.430, p=0.0422)	1.959 (1.029-3.732, p=0.0408)		33 (16.8)	3 (8.6)	3 (30.0)	39 (16.1)		6 (18.8)	24 (18.3)	6 (9.2)	3 (21.4)	39 (16.1)		6 (15.4)	18 (15.7)	15 (17.0)	39 (16.1)		18 (17.1)	21 (15.3)	39 (16.1)		15（38.4）	1 (2.6)	22 (56.4)	1 (2.6)
	PCBP1	wild-type	235 (97.1)	-	-		190 (96.4)	35 (100.0)	10 (100.0)	235 (97.1)	0.439	32 (100.0)	128 (97.7)	62 (95.4)	13 (92.9)	235 (97.1)	0.439	38 (97.4)	113 (98.3)	84 (95.5)	235 (97.1)	0.493	103 (98.1)	132 (96.4)	235 (97.1)	0.678	NA	NA	NA	NA
		mutated	7 (2.9)	3.142 (1.136-8.694, p=0.0274)	2.736 (0.913-8.203, p=0.0724)		7 (3.6)	0 (0.0)	0 (0.0)	7 (2.9)		0 (0.0)	3 (2.3)	3 (4.6)	1 (7.1)	7 (2.9)		1 (2.6)	2 (1.7)	4 (4.5)	7 (2.9)		2 (1.9)	5 (3.6)	7 (2.9)		0 (0)	0 (0)	7 (100.0)	0 (0)
	TGFBR2	wild-type	128 (52.9)	-	-		106 (53.8)	17 (48.6)	5 (50.0)	128 (52.9)	0.834	22 (68.8)	65 (49.6)	34 (52.3)	7 (50.0)	128 (52.9)	0.278	21 (53.8)	65 (56.5)	42 (47.7)	128 (52.9)	0.457	49 (46.7)	79 (57.7)	128 (52.9)	0.117	NA	NA	NA	NA
		mutated	114 (47.1)	0.509 (0.293-0.886, p=0.0170)	0.353 (0.197-0.634, p=0.0005)		91 (46.2)	18 (51.4)	5 (50.0)	114 (47.1)		10 (31.2)	66 (50.4)	31 (47.7)	7 (50.0)	114 (47.1)		18 (46.2)	50 (43.5)	46 (52.3)	114 (47.1)		56 (53.3)	58 (42.3)	114 (47.1)		88（77.3）	0 (0)	26 (22.8)	0 (0)
	TRPS1	wild-type	167 (69.0)	-	-		140 (71.1)	21 (60.0)	6 (60.0)	167 (69.0)	0.35	26 (81.2)	90 (68.7)	47 (72.3)	4 (28.6)	167 (69.0)	0.004	27 (69.2)	76 (66.1)	64 (72.7)	167 (69.0)	0.598	62 (59.0)	105 (76.6)	167 (69.0)	0.005	NA	NA	NA	NA
		mutated	75 (31.0)	2.122 (1.254-3.588, p=0.0050)	1.583 (0.877-2.860, p=0.1277)		57 (28.9)	14 (40.0)	4 (40.0)	75 (31.0)		6 (18.8)	41 (31.3)	18 (27.7)	10 (71.4)	75 (31.0)		12 (30.8)	39 (33.9)	24 (27.3)	75 (31.0)		43 (41.0)	32 (23.4)	75 (31.0)		29（38.6）	0 (0)	46 (61.3)	0 (0)
	ARHGAP5	wild-type	166 (72.8)	-	-	Recurrence Free Survival	141 (71.6)	27 (77.1)	8 (80.0)	176 (72.7)	0.69	25 (78.1)	92 (70.2)	49 (75.4)	10 (71.4)	176 (72.7)	0.771	27 (69.2)	81 (70.4)	68 (77.3)	176 (72.7)	0.481	69 (65.7)	107 (78.1)	176 (72.7)	0.046	NA	NA	NA	NA
		mutated	62 (27.2)	0.422 (0.199-0.893, p=0.0242)	0.396 (0.185-0.850, p=0.0174)		56 (28.4)	8 (22.9)	2 (20.0)	66 (27.3)		7 (21.9)	39 (29.8)	16 (24.6)	4 (28.6)	66 (27.3)		12 (30.8)	34 (29.6)	20 (22.7)	66 (27.3)		36 (34.3)	30 (21.9)	66 (27.3)		49（74.3）	1 (1.5)	16 (24.2)	0 (0)
	PCBP1	wild-type	222 (97.4)	-	-		190 (96.4)	35 (100.0)	10 (100.0)	235 (97.1)	0.439	32 (100.0)	128 (97.7)	62 (95.4)	13 (92.9)	235 (97.1)	0.439	38 (97.4)	113 (98.3)	84 (95.5)	235 (97.1)	0.493	103 (98.1)	132 (96.4)	235 (97.1)	0.678	NA	NA	NA	NA
		mutated	6 (2.6)	3.823 (1.380-10.595, p=0.0099)	4.216 (1.395-12.741, p=0.0108)		7 (3.6)	0 (0.0)	0 (0.0)	7 (2.9)		0 (0.0)	3 (2.3)	3 (4.6)	1 (7.1)	7 (2.9)		1 (2.6)	2 (1.7)	4 (4.5)	7 (2.9)		2 (1.9)	5 (3.6)	7 (2.9)		0 (0)	0 (0)	7 (100.0)	0 (0)
	RNF43	wild-type	59 (25.9)	-	-		42 (21.3)	15 (42.9)	6 (60.0)	63 (26.0)	0.001	7 (21.9)	36 (27.5)	16 (24.6)	4 (28.6)	63 (26.0)	0.909	22 (56.4)	22 (19.1)	19 (21.6)	63 (26.0)	<0.001	23 (21.9)	40 (29.2)	63 (26.0)	0.257	NA	NA	NA	NA
		mutated	169 (74.1)	0.506 (0.291-0.879, p=0.0157)	0.426 (0.233-0.779, p=0.0056)		155 (78.7)	20 (57.1)	4 (40.0)	179 (74.0)		25 (78.1)	95 (72.5)	49 (75.4)	10 (71.4)	179 (74.0)		17 (43.6)	93 (80.9)	69 (78.4)	179 (74.0)		82 (78.1)	97 (70.8)	179 (74.0)		169（94.4）	1 (0.6)	9 (5.0)	0 (0)
	TGFBR2	wild-type	121 (53.1)	-	-		106 (53.8)	17 (48.6)	5 (50.0)	128 (52.9)	0.834	22 (68.8)	65 (49.6)	34 (52.3)	7 (50.0)	128 (52.9)	0.278	21 (53.8)	65 (56.5)	42 (47.7)	128 (52.9)	0.457	49 (46.7)	79 (57.7)	128 (52.9)	0.117	NA	NA	NA	NA
		mutated	107 (46.9)	0.448 (0.252-0.796, p=0.0062)	0.344 (0.190-0.624, p=0.0004)		91 (46.2)	18 (51.4)	5 (50.0)	114 (47.1)		10 (31.2)	66 (50.4)	31 (47.7)	7 (50.0)	114 (47.1)		18 (46.2)	50 (43.5)	46 (52.3)	114 (47.1)		56 (53.3)	58 (42.3)	114 (47.1)		88（77.2）	0 (0)	26 (22.8)	0 (0)
Non Hypermutated Samples	Genes	Value	Samples (%)	HR (univariable)	HR (multivariable)	Survival Type	Right Colon	Left Colon	Rectum	Total	pValue	Stage I	Stage II	Stage III	Stage IV	Total	pValue	≦65 years	66-79 years	≧80 years	Total	pValue	High Grade	Low Grade	Total	pValue	Truncating Mutation	Inframe Mutation	Missense Mutation	Translation Start Site
	Total N (%)						301 (36.7)	249 (30.3)	271 (33.0)	821		106 (12.9)	261 (31.8)	354 (43.1)	100 (12.2)	821		259 (31.5)	371 (45.2)	191 (23.3)	821		113 (13.9)	700 (86.1)	813
	APC	wild-type	143 (17.4)	-	-	Overall Survival	64 (21.3)	38 (15.3)	41 (15.1)	143 (17.4)	0.087	7 (6.6)	51 (19.5)	68 (19.2)	17 (17.0)	143 (17.4)	0.017	44 (17.0)	66 (17.8)	33 (17.3)	143 (17.4)	0.965	33 (29.2)	110 (15.7)	143 (17.6)	0.001	NA	NA	NA	NA
		mutated	678 (82.6)	0.619 (0.458-0.837, p=0.0018)	0.639 (0.470-0.869, p=0.0042)		237 (78.7)	211 (84.7)	230 (84.9)	678 (82.6)		99 (93.4)	210 (80.5)	286 (80.8)	83 (83.0)	678 (82.6)		215 (83.0)	305 (82.2)	158 (82.7)	678 (82.6)		80 (70.8)	590 (84.3)	670 (82.4)		674（99.4）	0 (0)	4 (0.6)	0 (0)
	ARHGAP5	wild-type	813 (99.0)	-	-		297 (98.7)	246 (98.8)	270 (99.6)	813 (99.0)	0.459	105 (99.1)	256 (98.1)	352 (99.4)	100 (100.0)	813 (99.0)	0.262	259 (100.0)	364 (98.1)	190 (99.5)	813 (99.0)	0.046	113 (100.0)	692 (98.9)	805 (99.0)	0.53	NA	NA	NA	NA
		mutated	8 (1.0)	2.615 (1.078-6.344, p=0.0336)	3.713 (1.506-9.156, p=0.0044)		4 (1.3)	3 (1.2)	1 (0.4)	8 (1.0)		1 (0.9)	5 (1.9)	2 (0.6)	0 (0.0)	8 (1.0)		0 (0.0)	7 (1.9)	1 (0.5)	8 (1.0)		0 (0.0)	8 (1.1)	8 (1.0)		2（25）	1 (12.5)	5 (62.5)	0 (0)
	ARID2	wild-type	797 (97.1)	-	-		290 (96.3)	243 (97.6)	264 (97.4)	797 (97.1)	0.635	102 (96.2)	255 (97.7)	343 (96.9)	97 (97.0)	797 (97.1)	0.88	254 (98.1)	362 (97.6)	181 (94.8)	797 (97.1)	0.09	108 (95.6)	681 (97.3)	789 (97.0)	0.486	NA	NA	NA	NA
		mutated	24 (2.9)	1.907 (1.041-3.492, p=0.0366)	1.745 (0.940-3.242, p=0.0778)		11 (3.7)	6 (2.4)	7 (2.6)	24 (2.9)		4 (3.8)	6 (2.3)	11 (3.1)	3 (3.0)	24 (2.9)		5 (1.9)	9 (2.4)	10 (5.2)	24 (2.9)		5 (4.4)	19 (2.7)	24 (3.0)		15（62.5）	0 (0)	9 (37.5)	0 (0)
	BRAF	wild-type	747 (91.0)	-	-		258 (85.7)	236 (94.8)	253 (93.4)	747 (91.0)	<0.001	98 (92.5)	243 (93.1)	320 (90.4)	86 (86.0)	747 (91.0)	0.18	239 (92.3)	333 (89.8)	175 (91.6)	747 (91.0)	0.521	89 (78.8)	651 (93.0)	740 (91.0)	<0.001	NA	NA	NA	NA
		mutated	74 (9.0)	1.895 (1.306-2.751, p=0.0008)	1.586 (1.080-2.328, p=0.0185)		43 (14.3)	13 (5.2)	18 (6.6)	74 (9.0)		8 (7.5)	18 (6.9)	34 (9.6)	14 (14.0)	74 (9.0)		20 (7.7)	38 (10.2)	16 (8.4)	74 (9.0)		24 (21.2)	49 (7.0)	73 (9.0)		0 (0)	0 (0)	74 (100.0)	0 (0)
	CTNND1	wild-type	801 (97.6)	-	-		290 (96.3)	247 (99.2)	264 (97.4)	801 (97.6)	0.095	102 (96.2)	254 (97.3)	347 (98.0)	98 (98.0)	801 (97.6)	0.739	256 (98.8)	361 (97.3)	184 (96.3)	801 (97.6)	0.212	113 (100.0)	680 (97.1)	793 (97.5)	0.136	NA	NA	NA	NA
		mutated	20 (2.4)	2.019 (1.037-3.933, p=0.0387)	2.546 (1.287-5.036, p=0.0073)		11 (3.7)	2 (0.8)	7 (2.6)	20 (2.4)		4 (3.8)	7 (2.7)	7 (2.0)	2 (2.0)	20 (2.4)		3 (1.2)	10 (2.7)	7 (3.7)	20 (2.4)		0 (0.0)	20 (2.9)	20 (2.5)		12（60）	0 (0)	8 (40.0)	0 (0)
	RNF43	wild-type	793 (96.6)	-	-		283 (94.0)	242 (97.2)	268 (98.9)	793 (96.6)	0.005	105 (99.1)	250 (95.8)	343 (96.9)	95 (95.0)	793 (96.6)	0.343	251 (96.9)	355 (95.7)	187 (97.9)	793 (96.6)	0.367	106 (93.8)	679 (97.0)	785 (96.6)	0.147	NA	NA	NA	NA
		mutated	28 (3.4)	2.487 (1.473-4.197, p=0.0006)	2.365 (1.387-4.032, p=0.0016)		18 (6.0)	7 (2.8)	3 (1.1)	28 (3.4)		1 (0.9)	11 (4.2)	11 (3.1)	5 (5.0)	28 (3.4)		8 (3.1)	16 (4.3)	4 (2.1)	28 (3.4)		7 (6.2)	21 (3.0)	28 (3.4)		19（67.9）	1 (3.6)	8 (28.6)	0 (0)
	SLC12A2	wild-type	802 (97.7)	-	-		291 (96.7)	244 (98.0)	267 (98.5)	802 (97.7)	0.317	105 (99.1)	253 (96.9)	349 (98.6)	95 (95.0)	802 (97.7)	0.112	255 (98.5)	363 (97.8)	184 (96.3)	802 (97.7)	0.323	108 (95.6)	686 (98.0)	794 (97.7)	0.212	NA	NA	NA	NA
		mutated	19 (2.3)	2.037 (1.081-3.836, p=0.0277)	1.290 (0.672-2.477, p=0.4439)		10 (3.3)	5 (2.0)	4 (1.5)	19 (2.3)		1 (0.9)	8 (3.1)	5 (1.4)	5 (5.0)	19 (2.3)		4 (1.5)	8 (2.2)	7 (3.7)	19 (2.3)		5 (4.4)	14 (2.0)	19 (2.3)		7（36.9）	2 (10.5)	10 (52.6)	0 (0)
	TCF7L2	wild-type	736 (89.6)	-	-		280 (93.0)	217 (87.1)	239 (88.2)	736 (89.6)	0.05	92 (86.8)	239 (91.6)	312 (88.1)	93 (93.0)	736 (89.6)	0.256	225 (86.9)	337 (90.8)	174 (91.1)	736 (89.6)	0.207	103 (91.2)	627 (89.6)	730 (89.8)	0.729	NA	NA	NA	NA
		mutated	85 (10.4)	0.537 (0.319-0.906, p=0.0199)	0.704 (0.416-1.192, p=0.1914)		21 (7.0)	32 (12.9)	32 (11.8)	85 (10.4)		14 (13.2)	22 (8.4)	42 (11.9)	7 (7.0)	85 (10.4)		34 (13.1)	34 (9.2)	17 (8.9)	85 (10.4)		10 (8.8)	73 (10.4)	83 (10.2)		38(44.7)	1 (1.2)	44 (51.8)	2 (2.4)
	APC	wild-type	126 (17.5)	-	-	Recurrence Free Survival	64 (21.3)	38 (15.3)	41 (15.1)	143 (17.4)	0.087	7 (6.6)	51 (19.5)	68 (19.2)	17 (17.0)	143 (17.4)	0.017	44 (17.0)	66 (17.8)	33 (17.3)	143 (17.4)	0.965	33 (29.2)	110 (15.7)	143 (17.6)	0.001	NA	NA	NA	NA
		mutated	595 (82.5)	0.669 (0.486-0.922, p=0.0140)	0.680 (0.490-0.942, p=0.0203)		237 (78.7)	211 (84.7)	230 (84.9)	678 (82.6)		99 (93.4)	210 (80.5)	286 (80.8)	83 (83.0)	678 (82.6)		215 (83.0)	305 (82.2)	158 (82.7)	678 (82.6)		80 (70.8)	590 (84.3)	670 (82.4)		674(99.4)	0 (0)	4 (0.6)	0 (0)
	ARHGAP5	wild-type	713 (98.9)	-	-		297 (98.7)	246 (98.8)	270 (99.6)	813 (99.0)	0.459	105 (99.1)	256 (98.1)	352 (99.4)	100 (100.0)	813 (99.0)	0.262	259 (100.0)	364 (98.1)	190 (99.5)	813 (99.0)	0.046	113 (100.0)	692 (98.9)	805 (99.0)	0.53	NA	NA	NA	NA
		mutated	8 (1.1)	2.636 (1.085-6.402, p=0.0323)	2.678 (1.088-6.589, p=0.0320)		4 (1.3)	3 (1.2)	1 (0.4)	8 (1.0)		1 (0.9)	5 (1.9)	2 (0.6)	0 (0.0)	8 (1.0)		0 (0.0)	7 (1.9)	1 (0.5)	8 (1.0)		0 (0.0)	8 (1.1)	8 (1.0)		2（25）	1 (12.5)	5 (62.5)	0 (0)
	BRAF	wild-type	661 (91.7)	-	-		258 (85.7)	236 (94.8)	253 (93.4)	747 (91.0)	<0.001	98 (92.5)	243 (93.1)	320 (90.4)	86 (86.0)	747 (91.0)	0.18	239 (92.3)	333 (89.8)	175 (91.6)	747 (91.0)	0.521	89 (78.8)	651 (93.0)	740 (91.0)	<0.001	NA	NA	NA	NA
		mutated	60 (8.3)	1.571 (1.028-2.401, p=0.0369)	1.651 (1.075-2.534, p=0.0220)		43 (14.3)	13 (5.2)	18 (6.6)	74 (9.0)		8 (7.5)	18 (6.9)	34 (9.6)	14 (14.0)	74 (9.0)		20 (7.7)	38 (10.2)	16 (8.4)	74 (9.0)		24 (21.2)	49 (7.0)	73 (9.0)		0 (0)	0 (0)	74 (100.0)	0 (0)
	CEP170	wild-type	702 (97.4)	-	-		291 (96.7)	243 (97.6)	266 (98.2)	800 (97.4)	0.527	105 (99.1)	254 (97.3)	343 (96.9)	98 (98.0)	800 (97.4)	0.642	255 (98.5)	364 (98.1)	181 (94.8)	800 (97.4)	0.027	109 (96.5)	683 (97.6)	792 (97.4)	0.71	NA	NA	NA	NA
		mutated	19 (2.6)	1.994 (1.023-3.887, p=0.0428)	1.641 (0.839-3.211, p=0.1479)		10 (3.3)	6 (2.4)	5 (1.8)	21 (2.6)		1 (0.9)	7 (2.7)	11 (3.1)	2 (2.0)	21 (2.6)		4 (1.5)	7 (1.9)	10 (5.2)	21 (2.6)		4 (3.5)	17 (2.4)	21 (2.6)		1 (4.8)	0 (0)	20 (95.2)	0 (0)
	RNF43	wild-type	698 (96.8)	-	-		283 (94.0)	242 (97.2)	268 (98.9)	793 (96.6)	0.005	105 (99.1)	250 (95.8)	343 (96.9)	95 (95.0)	793 (96.6)	0.343	251 (96.9)	355 (95.7)	187 (97.9)	793 (96.6)	0.367	106 (93.8)	679 (97.0)	785 (96.6)	0.147	NA	NA	NA	NA
		mutated	23 (3.2)	1.893 (1.003-3.571, p=0.0488)	2.027 (1.067-3.853, p=0.0310)		18 (6.0)	7 (2.8)	3 (1.1)	28 (3.4)		1 (0.9)	11 (4.2)	11 (3.1)	5 (5.0)	28 (3.4)		8 (3.1)	16 (4.3)	4 (2.1)	28 (3.4)		7 (6.2)	21 (3.0)	28 (3.4)		19（67.9）	1 (3.6)	8 (28.6)	0 (0)
