## Supplementary Tables for "Prognostic whole-genome and transcriptome signatures in colorectal cancers": Supplementary_Table_16.xlsx

### Sheet: Sheet1
Supplementary Table 16. Survival analyses of mitochondrial DNA mutations.
Hypermutation Status	Gene	Survival	Mutated Samples	WildType Samples	UniCox HR	UniCox 95% CI	UniCox pValue	MultiCox HR	MultiCox 95% CI	MultiCox pValue
Hypermutated	MT-ATP6	Overall Survival	15	204	1.44	0.51-4.04	0.487	1.71	0.58-5.03	0.329
Hypermutated	MT-ATP6	Recurrence Free Survival	15	204	1.14	0.41-3.18	0.796	1.39	0.48-4.01	0.541
Hypermutated	MT-CO1	Overall Survival	69	150	0.91	0.46-1.77	0.771	0.78	0.39-1.57	0.494
Hypermutated	MT-CO1	Recurrence Free Survival	69	150	1.08	0.60-1.96	0.795	0.98	0.53-1.79	0.936
Hypermutated	MT-CO2	Overall Survival	16	203	1.4	0.50-3.92	0.524	0.89	0.29-2.70	0.838
Hypermutated	MT-CO2	Recurrence Free Survival	16	203	1.16	0.42-3.21	0.782	0.8	0.27-2.38	0.693
Hypermutated	MT-CO3	Overall Survival	33	186	2.02	1.02-4.02	0.045	2.42	1.16-5.05	0.019
Hypermutated	MT-CO3	Recurrence Free Survival	33	186	1.81	0.95-3.47	0.073	2.35	1.17-4.70	0.016
Hypermutated	MT-CYB	Overall Survival	59	160	1.56	0.84-2.91	0.163	1.46	0.77-2.74	0.244
Hypermutated	MT-CYB	Recurrence Free Survival	59	160	1.44	0.81-2.57	0.217	1.4	0.78-2.53	0.262
Hypermutated	MT-DLOOP	Overall Survival	124	95	1.23	0.66-2.28	0.513	1.27	0.67-2.39	0.466
Hypermutated	MT-DLOOP	Recurrence Free Survival	124	95	1.14	0.65-1.99	0.656	1.18	0.66-2.10	0.571
Hypermutated	MT-ND1	Overall Survival	52	167	1.01	0.50-2.06	0.971	1.16	0.57-2.38	0.685
Hypermutated	MT-ND1	Recurrence Free Survival	52	167	1.15	0.61-2.16	0.67	1.25	0.66-2.36	0.5
Hypermutated	MT-ND2	Overall Survival	45	174	1.35	0.68-2.68	0.398	1.06	0.52-2.18	0.863
Hypermutated	MT-ND2	Recurrence Free Survival	45	174	1.18	0.62-2.26	0.618	1.01	0.51-1.98	0.982
Hypermutated	MT-ND3	Overall Survival	19	200	0.87	0.27-2.82	0.82	1.22	0.36-4.10	0.746
Hypermutated	MT-ND3	Recurrence Free Survival	19	200	1.3	0.52-3.28	0.577	1.64	0.61-4.39	0.326
Hypermutated	MT-ND4	Overall Survival	66	153	0.86	0.44-1.67	0.65	0.74	0.37-1.47	0.387
Hypermutated	MT-ND4	Recurrence Free Survival	66	153	0.84	0.45-1.55	0.568	0.79	0.42-1.49	0.462
Hypermutated	MT-ND4L	Overall Survival	15	204	0.97	0.30-3.14	0.961	1.01	0.30-3.37	0.984
Hypermutated	MT-ND4L	Recurrence Free Survival	15	204	0.82	0.25-2.63	0.734	0.91	0.28-3.03	0.882
Hypermutated	MT-ND5	Overall Survival	84	135	0.83	0.44-1.56	0.564	0.91	0.48-1.73	0.771
Hypermutated	MT-ND5	Recurrence Free Survival	84	135	0.86	0.48-1.52	0.596	0.95	0.53-1.72	0.87
Hypermutated	MT-ND6	Overall Survival	18	201	0.83	0.26-2.67	0.75	1.04	0.30-3.58	0.945
Hypermutated	MT-ND6	Recurrence Free Survival	18	201	0.95	0.34-2.64	0.923	1.21	0.42-3.52	0.728
Hypermutated	MT-RNR1	Overall Survival	38	181	0.64	0.25-1.64	0.356	0.54	0.21-1.43	0.217
Hypermutated	MT-RNR1	Recurrence Free Survival	38	181	0.64	0.27-1.51	0.31	0.61	0.26-1.45	0.261
Hypermutated	MT-RNR2	Overall Survival	61	158	1.2	0.62-2.30	0.591	1.22	0.61-2.44	0.582
Hypermutated	MT-RNR2	Recurrence Free Survival	61	158	1.42	0.79-2.55	0.241	1.53	0.83-2.83	0.171
Hypermutated	MT-TT	Overall Survival	11	208	1.47	0.46-4.77	0.517	1.67	0.50-5.57	0.403
Hypermutated	MT-TT	Recurrence Free Survival	11	208	1.22	0.38-3.92	0.739	1.51	0.46-4.98	0.499
Non-Hypermutated	MT-ATP6	Overall Survival	61	623	0.88	0.50-1.56	0.667	0.77	0.43-1.36	0.369
Non-Hypermutated	MT-ATP6	Recurrence Free Survival	61	623	0.95	0.59-1.54	0.837	0.85	0.52-1.38	0.5
Non-Hypermutated	MT-ATP8	Overall Survival	20	664	0.19	0.03-1.37	0.1	0.16	0.02-1.18	0.073
Non-Hypermutated	MT-ATP8	Recurrence Free Survival	20	664	0.29	0.07-1.16	0.079	0.27	0.07-1.11	0.069
Non-Hypermutated	MT-CO1	Overall Survival	193	491	0.87	0.62-1.24	0.448	0.91	0.64-1.29	0.588
Non-Hypermutated	MT-CO1	Recurrence Free Survival	193	491	1.03	0.76-1.38	0.856	1.01	0.75-1.36	0.954
Non-Hypermutated	MT-CO2	Overall Survival	85	599	1.08	0.68-1.71	0.738	1.12	0.71-1.78	0.626
Non-Hypermutated	MT-CO2	Recurrence Free Survival	85	599	0.96	0.63-1.45	0.84	0.98	0.64-1.48	0.907
Non-Hypermutated	MT-CO3	Overall Survival	125	559	1.18	0.81-1.72	0.388	1.14	0.78-1.66	0.504
Non-Hypermutated	MT-CO3	Recurrence Free Survival	125	559	1.32	0.95-1.82	0.094	1.31	0.95-1.82	0.103
Non-Hypermutated	MT-CYB	Overall Survival	162	522	0.63	0.42-0.95	0.027	0.63	0.42-0.96	0.03
Non-Hypermutated	MT-CYB	Recurrence Free Survival	162	522	0.68	0.48-0.97	0.032	0.66	0.46-0.94	0.02
Non-Hypermutated	MT-DLOOP	Overall Survival	322	362	1.22	0.90-1.66	0.203	1.19	0.87-1.62	0.28
Non-Hypermutated	MT-DLOOP	Recurrence Free Survival	322	362	1.17	0.90-1.54	0.243	1.17	0.89-1.53	0.266
Non-Hypermutated	MT-ND1	Overall Survival	170	514	0.85	0.59-1.24	0.403	0.95	0.65-1.39	0.801
Non-Hypermutated	MT-ND1	Recurrence Free Survival	170	514	0.92	0.67-1.27	0.623	1.01	0.73-1.40	0.94
Non-Hypermutated	MT-ND2	Overall Survival	140	544	0.69	0.45-1.05	0.085	0.7	0.46-1.06	0.093
Non-Hypermutated	MT-ND2	Recurrence Free Survival	140	544	0.77	0.54-1.10	0.157	0.78	0.55-1.12	0.175
Non-Hypermutated	MT-ND3	Overall Survival	67	617	0.97	0.58-1.62	0.9	0.96	0.57-1.61	0.875
Non-Hypermutated	MT-ND3	Recurrence Free Survival	67	617	1.06	0.68-1.64	0.807	1.01	0.65-1.58	0.951
Non-Hypermutated	MT-ND4	Overall Survival	215	469	1.13	0.81-1.56	0.474	1.03	0.74-1.43	0.861
Non-Hypermutated	MT-ND4	Recurrence Free Survival	215	469	1.08	0.81-1.44	0.578	1.03	0.78-1.38	0.824
Non-Hypermutated	MT-ND4L	Overall Survival	38	646	0.94	0.46-1.92	0.873	1	0.48-2.05	0.99
Non-Hypermutated	MT-ND4L	Recurrence Free Survival	38	646	0.8	0.41-1.57	0.52	0.96	0.49-1.88	0.897
Non-Hypermutated	MT-ND5	Overall Survival	304	380	1.03	0.75-1.40	0.864	0.93	0.68-1.28	0.668
Non-Hypermutated	MT-ND5	Recurrence Free Survival	304	380	0.87	0.66-1.15	0.326	0.83	0.63-1.10	0.198
Non-Hypermutated	MT-ND6	Overall Survival	67	617	0.98	0.58-1.64	0.928	1.03	0.62-1.73	0.903
Non-Hypermutated	MT-ND6	Recurrence Free Survival	67	617	0.94	0.59-1.49	0.802	1.01	0.64-1.61	0.958
Non-Hypermutated	MT-RNR1	Overall Survival	134	550	0.93	0.63-1.38	0.722	0.93	0.63-1.39	0.735
Non-Hypermutated	MT-RNR1	Recurrence Free Survival	134	550	0.92	0.65-1.29	0.617	0.92	0.65-1.30	0.625
Non-Hypermutated	MT-RNR2	Overall Survival	227	457	0.97	0.70-1.35	0.852	0.95	0.68-1.32	0.749
Non-Hypermutated	MT-RNR2	Recurrence Free Survival	227	457	1.06	0.80-1.41	0.683	1.1	0.82-1.46	0.527
Non-Hypermutated	MT-TA	Overall Survival	11	673	0.32	0.04-2.27	0.253	0.42	0.06-3.05	0.395
Non-Hypermutated	MT-TA	Recurrence Free Survival	11	673	0.8	0.25-2.49	0.695	1.03	0.33-3.26	0.956
Non-Hypermutated	MT-TC	Overall Survival	8	676	0.48	0.07-3.44	0.466	0.4	0.06-2.89	0.366
Non-Hypermutated	MT-TC	Recurrence Free Survival	8	676	0.78	0.19-3.14	0.727	0.74	0.18-2.99	0.673
Non-Hypermutated	MT-TD	Overall Survival	8	676	0.52	0.07-3.70	0.513	0.35	0.05-2.53	0.298
Non-Hypermutated	MT-TD	Recurrence Free Survival	8	676	0.82	0.20-3.31	0.782	0.57	0.14-2.35	0.44
Non-Hypermutated	MT-TE	Overall Survival	13	671	1.71	0.70-4.17	0.237	1.04	0.42-2.56	0.94
Non-Hypermutated	MT-TE	Recurrence Free Survival	13	671	1.29	0.53-3.13	0.577	0.93	0.38-2.28	0.873
Non-Hypermutated	MT-TI	Overall Survival	18	666	1.08	0.44-2.63	0.869	1.11	0.45-2.71	0.821
Non-Hypermutated	MT-TI	Recurrence Free Survival	18	666	0.96	0.43-2.16	0.922	1.01	0.45-2.29	0.975
Non-Hypermutated	MT-TL2	Overall Survival	16	668	0.55	0.14-2.22	0.402	0.47	0.12-1.91	0.293
Non-Hypermutated	MT-TL2	Recurrence Free Survival	16	668	1.36	0.60-3.06	0.457	1.25	0.55-2.84	0.586
Non-Hypermutated	MT-TM	Overall Survival	22	662	1.48	0.73-3.01	0.281	1.33	0.65-2.72	0.432
Non-Hypermutated	MT-TM	Recurrence Free Survival	22	662	1.28	0.66-2.49	0.473	1.15	0.59-2.26	0.676
Non-Hypermutated	MT-TN	Overall Survival	9	675	0.39	0.05-2.78	0.347	0.25	0.03-1.78	0.165
Non-Hypermutated	MT-TN	Recurrence Free Survival	9	675	0.28	0.04-2.03	0.21	0.24	0.03-1.72	0.155
Non-Hypermutated	MT-TP	Overall Survival	15	669	1.87	0.76-4.55	0.171	1.99	0.81-4.90	0.136
Non-Hypermutated	MT-TP	Recurrence Free Survival	15	669	1.42	0.58-3.44	0.442	1.42	0.58-3.48	0.439
Non-Hypermutated	MT-TQ	Overall Survival	8	676	0.45	0.06-3.20	0.423	0.65	0.09-4.72	0.671
Non-Hypermutated	MT-TQ	Recurrence Free Survival	8	676	0.35	0.05-2.49	0.293	0.58	0.08-4.20	0.591
Non-Hypermutated	MT-TS1	Overall Survival	18	666	1.64	0.77-3.50	0.199	1.68	0.78-3.62	0.186
Non-Hypermutated	MT-TS1	Recurrence Free Survival	18	666	1.43	0.70-2.89	0.324	1.46	0.71-2.98	0.3
Non-Hypermutated	MT-TT	Overall Survival	13	671	1.23	0.46-3.32	0.68	1.15	0.42-3.12	0.782
Non-Hypermutated	MT-TT	Recurrence Free Survival	13	671	1.24	0.51-3.00	0.641	1.21	0.50-2.95	0.677
Non-Hypermutated	MT-TV	Overall Survival	27	657	0.74	0.30-1.81	0.509	0.89	0.36-2.20	0.806
Non-Hypermutated	MT-TV	Recurrence Free Survival	27	657	0.66	0.29-1.49	0.317	0.77	0.34-1.75	0.534
Non-Hypermutated	MT-TW	Overall Survival	18	666	1.38	0.61-3.12	0.439	1.29	0.56-2.94	0.551
Non-Hypermutated	MT-TW	Recurrence Free Survival	18	666	1.4	0.69-2.83	0.354	1.23	0.60-2.52	0.573
Non-Hypermutated	MT-TY	Overall Survival	9	675	0	0.00-Inf	0.993	0	0.00-Inf	0.994
Non-Hypermutated	MT-TY	Recurrence Free Survival	9	675	0.3	0.04-2.17	0.235	0.24	0.03-1.75	0.161
