## Supplementary Tables for "Prognostic whole-genome and transcriptome signatures in colorectal cancers": Supplementary_Table_17.xlsx

### Sheet: Sheet1
Supplementary Table 17. Expression of coding genes associated with mutated non-coding elements.
cCREs_Element:Gene	Target	Mutant amount	WildType amount	statistic	pValue	Expression mutant(TPM>1)	Expression wildType(TPM>1)	Adjusted pValue (FDR)
EH38E1341933:C1orf50	cCREs_pELS	60	1003	28457	0.48	60	1002	0.617538
EH38E1341933:YBX1	cCREs_pELS	60	1003	38371	0.000337	60	1003	0.00212602
EH38E1341933:ZNF691	cCREs_pELS	60	1003	30465	0.871	60	1003	0.918491
EH38E1425394:MIA3	cCREs_CTCF-only	14	1049	5420	0.092	14	1049	0.185172
EH38E1438859:COX20	cCREs_pELS	75	988	33025.5	0.112	22	416	0.214816
EH38E1438859:DESI2	cCREs_pELS	75	988	40511	0.177	75	988	0.301151
EH38E1438859:EFCAB2	cCREs_pELS	75	988	37713	0.796	50	694	0.870722
EH38E1438859:HNRNPU	cCREs_pELS	75	988	38117	0.677	75	988	0.779368
EH38E1438859:HNRNPU-AS1	cCREs_pELS	75	988	38117	0.677	75	988	0.779368
EH38E1473174:JMJD1C	cCREs_CTCF-only	16	1047	9405	0.399	16	1047	0.543549
EH38E1473174:TATDN1P1	cCREs_CTCF-only	16	1047	8413	0.976	16	1042	0.986968
EH38E1474023:CTNNA3	cCREs_CTCF-only	64	999	34300	0.327	5	50	0.468517
EH38E1542948:AHNAK	cCREs_pELS	23	1040	11733	0.876	23	1040	0.921364
EH38E1542948:ASRGL1	cCREs_pELS	23	1040	13302	0.357	21	1008	0.500758
EH38E1542948:B3GAT3	cCREs_pELS	23	1040	14027	0.156	23	1040	0.273538
EH38E1542948:BSCL2	cCREs_pELS	23	1040	11230	0.616	22	1025	0.733517
EH38E1542948:CHRM1	cCREs_pELS	23	1040	14131	0.136	16	480	0.246819
EH38E1542948:EML3	cCREs_pELS	23	1040	12713	0.605	23	1040	0.725485
EH38E1542948:FADS3	cCREs_pELS	23	1040	13445	0.308	23	1040	0.449545
EH38E1542948:HNRNPUL2	cCREs_pELS	23	1040	8435	0.0155	23	1040	0.0459398
EH38E1542948:HTATIP2	cCREs_pELS	23	1040	10329	0.263	23	1040	0.401976
EH38E1542948:LRRC10B	cCREs_pELS	23	1040	11047	0.531	14	784	0.66352
EH38E1542948:MTA2	cCREs_pELS	23	1040	11165	0.585	23	1040	0.708849
EH38E1542948:NXF1	cCREs_pELS	23	1040	11114	0.562	23	1040	0.68949
EH38E1542948:PKP3	cCREs_pELS	23	1040	9299	0.0677	23	1040	0.14553
EH38E1542948:POLR2G	cCREs_pELS	23	1040	10798	0.425	23	1040	0.566463
EH38E1542948:ROM1	cCREs_pELS	23	1040	11596	0.803	19	867	0.875275
EH38E1542948:SLC3A2	cCREs_pELS	23	1040	10875	0.456	23	1040	0.59565
EH38E1542948:SNHG1	cCREs_pELS	23	1040	14149	0.133	23	1040	0.242734
EH38E1542948:STX5	cCREs_pELS	23	1040	15319	0.0211	23	1040	0.0590272
EH38E1542948:TAF6L	cCREs_pELS	23	1040	11253	0.628	23	1039	0.741942
EH38E1542948:TMEM179B	cCREs_pELS	23	1040	13361	0.336	23	1040	0.477505
EH38E1542948:TMEM223	cCREs_pELS	23	1040	9847	0.147	23	1040	0.260935
EH38E1542948:TMEM9B	cCREs_pELS	23	1040	11354	0.678	23	1040	0.77955
EH38E1542948:TMEM9B-AS1	cCREs_pELS	23	1040	11329	0.665	22	955	0.771171
EH38E1542948:TTC9C	cCREs_pELS	23	1040	11411	0.706	23	1040	0.802909
EH38E1542948:TUT1	cCREs_pELS	23	1040	11998	0.979	23	1040	0.988459
EH38E1542948:UBXN1	cCREs_pELS	23	1040	10627	0.36	23	1040	0.503658
EH38E1542948:WDR74	cCREs_pELS	23	1040	11360	0.681	23	1040	0.782582
EH38E1542948:ZBTB3	cCREs_pELS	23	1040	10988	0.505	23	1037	0.642304
EH38E1553413:UVRAG	cCREs_pELS	37	1026	19074	0.96	37	1026	0.976427
EH38E1558548:AP000974.1	cCREs_PLS	69	994	31749	0.302	38	588	0.443285
EH38E1558548:PICALM	cCREs_PLS	69	994	40640	0.0101	69	994	0.0326374
EH38E1573133:SIDT2	cCREs_CTCF-only	23	1040	12021	0.967	23	1040	0.980622
EH38E1573133:SIK3	cCREs_CTCF-only	23	1040	14422	0.091	23	1040	0.183787
EH38E1573133:TAGLN	cCREs_CTCF-only	23	1040	9815	0.141	23	1040	0.253479
EH38E1578182:CLMP	cCREs_CTCF-only	22	1041	12999	0.277	22	1039	0.41698
EH38E1595266:ARHGDIB	cCREs_CTCF-only	70	993	37908	0.204	70	993	0.333598
EH38E1595266:ERP27	cCREs_CTCF-only	70	993	16450	1.67e-13	48	905	3.44197e-11
EH38E1595266:H2AFJ	cCREs_CTCF-only	70	993	18632	8.35e-11	70	991	7.41091e-09
EH38E1595266:HIST4H4	cCREs_CTCF-only	70	993	35457	0.778	69	993	0.859009
EH38E1595266:RERG	cCREs_CTCF-only	70	993	28827	0.017	58	821	0.0494802
EH38E1604576:ALG10B	cCREs_DNase-H3K4me3	37	1026	16311	0.146	35	947	0.259801
EH38E1610732:CERS5	cCREs_DNase-only	68	995	33556	0.911	68	995	0.944228
EH38E1610732:GPD1	cCREs_DNase-only	68	995	25606	0.000787	58	917	0.00421055
EH38E1610732:LIMA1	cCREs_DNase-only	68	995	36938	0.205	68	995	0.334895
EH38E1610732:SMARCD1	cCREs_DNase-only	68	995	39053	0.033	68	995	0.0840106
EH38E1625166:NAP1L1	cCREs_dELS	48	1015	27764	0.102	48	1015	0.199957
EH38E1625166:PHLDA1	cCREs_dELS	48	1015	25837	0.477	48	1015	0.615634
EH38E1633141:NUDT4	cCREs_CTCF-only	13	1050	6920	0.932	13	1050	0.958633
EH38E1633141:UBE2N	cCREs_CTCF-only	13	1050	8346	0.167	13	1050	0.288455
EH38E1644933:ERP29	cCREs_DNase-only	46	1017	33507	6.81e-07	46	1017	1.46585e-05
EH38E1644933:RPL6	cCREs_DNase-only	46	1017	28868	0.00717	46	1017	0.0249353
EH38E1644933:TMEM116	cCREs_DNase-only	46	1017	26364	0.144	46	1017	0.257444
EH38E1681156:PCDH9	cCREs_CTCF-only	52	1011	24722	0.469	5	128	0.607609
EH38E1696780:IRS2	cCREs_CTCF-only	28	1035	18807	0.00709	28	1035	0.0247367
EH38E1700901:ANG	cCREs_PLS	53	1010	30733	0.0686	53	1010	0.147026
EH38E1700901:APEX1	cCREs_PLS	53	1010	27006	0.912	53	1010	0.945113
EH38E1700901:CCNB1IP1	cCREs_PLS	53	1010	25897	0.69	53	1010	0.789146
EH38E1700901:OSGEP	cCREs_PLS	53	1010	28306	0.48	53	1010	0.617538
EH38E1700901:PARP2	cCREs_PLS	53	1010	28925	0.322	53	1010	0.463402
EH38E1700901:PNP	cCREs_PLS	53	1010	29527	0.205	53	1010	0.334895
EH38E1700901:RNASE4	cCREs_PLS	53	1010	29185	0.267	51	974	0.406364
EH38E1700901:TEP1	cCREs_PLS	53	1010	27480	0.743	53	1010	0.831703
EH38E1714113:GNG2	cCREs_DNase-only	74	989	37750	0.65	74	989	0.759349
EH38E1758798:C15orf48	cCREs_DNase-only	33	1030	14937	0.236	33	1029	0.371668
EH38E1758798:GATM	cCREs_DNase-only	33	1030	16769	0.897	32	1016	0.935253
EH38E1758798:SHF	cCREs_DNase-only	33	1030	17946	0.584	32	1010	0.708034
EH38E1758798:SLC28A2	cCREs_DNase-only	33	1030	13015	0.0219	15	641	0.0607666
EH38E1758798:SPATA5L1	cCREs_DNase-only	33	1030	23044	0.000494	33	1029	0.00288865
EH38E1762507:MYO5C	cCREs_dELS	16	1047	9759	0.257	16	1047	0.395699
EH38E1783373:BTBD1	cCREs_CTCF-only	52	1011	31236	0.0219	52	1011	0.0607666
EH38E1783373:C15orf40	cCREs_CTCF-only	52	1011	29409	0.148	52	1009	0.262351
EH38E1783373:TM6SF1	cCREs_CTCF-only	52	1011	27606	0.541	49	892	0.671483
EH38E1783770:UBE2Q2P1	cCREs_CTCF-only	19	1044	11296	0.299	18	992	0.440277
EH38E1817603:CES1	cCREs_PLS	14	1049	6405	0.411	11	979	0.554302
EH38E1824756:PDXDC2P	cCREs_pELS	24	1039	10324	0.149	17	783	0.263835
EH38E1824756:TERF2	cCREs_pELS	24	1039	13942	0.322	24	1039	0.463402
EH38E1840766:HIC1	cCREs_pELS	52	1011	21043	0.0152	52	1011	0.0453411
EH38E1840766:SMG6	cCREs_pELS	52	1011	33754	0.000543	52	1011	0.00309147
EH38E1860965:CDK12	cCREs_pELS	11	1052	5350	0.667	11	1052	0.772385
EH38E1860965:ERBB2	cCREs_pELS	11	1052	6030	0.81	11	1052	0.880683
EH38E1860965:PGAP3	cCREs_pELS	11	1052	5005	0.441	11	1052	0.581804
EH38E1860965:PPP1R1B	cCREs_pELS	11	1052	7231	0.154	11	1050	0.270838
EH38E1860965:PSMD3	cCREs_pELS	11	1052	5260	0.604	11	1052	0.725091
EH38E1860965:STARD3	cCREs_pELS	11	1052	5615	0.866	11	1052	0.915304
EH38E1873654:CUEDC1	cCREs_dELS	17	1046	8211	0.588	17	1046	0.711021
EH38E1873654:VEZF1	cCREs_dELS	17	1046	10083	0.343	17	1046	0.4849
EH38E1886436:ACOX1	cCREs_pELS	58	1005	26286	0.209	58	1005	0.339973
EH38E1886436:CDK3	cCREs_pELS	58	1005	25889	0.152	34	690	0.268194
EH38E1886436:EVPL	cCREs_pELS	58	1005	29862	0.753	58	1005	0.840139
EH38E1886436:FBF1	cCREs_pELS	58	1005	30370	0.59	58	1005	0.712509
EH38E1886436:MRPL38	cCREs_pELS	58	1005	32764	0.111	48	667	0.213403
EH38E1886436:QRICH2	cCREs_pELS	58	1005	33239	0.0718	51	795	0.152372
EH38E1886436:TRIM65	cCREs_pELS	58	1005	34722	0.0142	58	1005	0.0427915
EH38E1895682:MYL12A	cCREs_CTCF-only	18	1045	11245	0.154	18	1045	0.270838
EH38E1898938:ANKRD12	cCREs_PLS	10	1053	4004	0.192	10	1053	0.318558
EH38E1933733:DAPK3	cCREs_DNase-only	14	1049	10031	0.0185	14	1049	0.0530361
EH38E1933733:EEF2	cCREs_DNase-only	14	1049	9065	0.131	14	1049	0.240099
EH38E1971059:ID2	cCREs_DNase-only	41	1022	25638	0.015	41	1022	0.0448684
EH38E2000197:AC007743.1	cCREs_CTCF-only	31	1032	18921	0.0825	7	158	0.169958
EH38E2000197:CCDC85A	cCREs_CTCF-only	31	1032	16694.5	0.679	9	280	0.780561
EH38E2032664:UGGT1	cCREs_CTCF-only	22	1041	15011	0.0125	22	1041	0.03875
EH38E2066512:BMPR2	cCREs_pELS	38	1025	13387	0.00105	38	1025	0.00532312
EH38E2078952:SERPINE2	cCREs_CTCF-only	15	1048	7722	0.907	15	1046	0.941438
EH38E2087962:SCLY	cCREs_pELS	12	1051	7733	0.177	12	1035	0.301151
EH38E2087962:UBE2F	cCREs_pELS	12	1051	7685	0.192	12	1051	0.318558
EH38E2098732:NDUFAF5	cCREs_CTCF-only	12	1051	9260	0.00522	12	1048	0.0194594
EH38E2123104:PFDN4	cCREs_CTCF-only	23	1040	12675	0.624	23	1040	0.738698
EH38E2125936:CTSZ	cCREs_PLS	22	1041	11740	0.84	22	1041	0.897783
EH38E2125936:GNAS	cCREs_PLS	22	1041	12890	0.313	22	1041	0.454692
EH38E2125936:NELFCD	cCREs_PLS	22	1041	13613	0.129	22	1041	0.237508
EH38E2125936:TUBB1	cCREs_PLS	22	1041	14392	0.0391	21	722	0.0960307
EH38E2216580:ROBO1	cCREs_CTCF-only	33	1030	14346	0.127	33	1029	0.234827
EH38E2226935:PHLDB2	cCREs_dELS	37	1026	20245	0.491	37	1019	0.627825
EH38E2226935:PLCXD2	cCREs_dELS	37	1026	18393	0.749	37	1024	0.836829
EH38E2245688:PLOD2	cCREs_DNase-only	20	1043	7410	0.0264	20	1043	0.0704761
EH38E2247181:TM4SF1	cCREs_pELS	50	1013	22484	0.18	50	1013	0.304417
EH38E2264187:EIF2B5	cCREs_CTCF-only	10	1053	4488	0.422	10	1053	0.564205
EH38E2281029:HS3ST1	cCREs_CTCF-only	18	1045	13148	0.00376	18	1044	0.0150099
EH38E2285558:GBA3	cCREs_CTCF-only	50	1013	26089	0.718	19	300	0.811712
EH38E2293785:LIMCH1	cCREs_CTCF-only	13	1050	5234	0.148	13	1039	0.262351
EH38E2294548:GNPDA2	cCREs_CTCF-only	80	983	43455	0.117	80	981	0.221715
EH38E2294548:GUF1	cCREs_CTCF-only	80	983	45975	0.0117	80	983	0.0366559
EH38E2295422:CNGA1	cCREs_CTCF-only	53	1010	18954	0.000337	28	742	0.00212602
EH38E2295422:CORIN	cCREs_CTCF-only	53	1010	24478	0.294	37	641	0.434793
EH38E2295422:NFXL1	cCREs_CTCF-only	53	1010	37017	2.53e-06	53	1010	4.23563e-05
EH38E2295422:NIPAL1	cCREs_CTCF-only	53	1010	27395	0.773	53	1009	0.855529
EH38E2295422:TXK	cCREs_CTCF-only	53	1010	30163	0.119	40	740	0.224389
EH38E2350235:SORBS2	cCREs_CTCF-only	11	1052	5846	0.953	11	1022	0.972207
EH38E2359820:MYO10	cCREs_CTCF-only	45	1018	19833	0.128	45	1018	0.236069
EH38E2365802:SPEF2	cCREs_DNase-only	65	998	32646	0.93	41	599	0.95764
EH38E2376351:SMIM15	cCREs_pELS	33	1030	21685	0.00691	33	1030	0.0242787
EH38E2377469:ADAMTS6	cCREs_CTCF-only	19	1044	9925	0.996	17	964	0.998466
EH38E2377469:RGS7BP	cCREs_CTCF-only	19	1044	11399	0.264	12	633	0.403219
EH38E2420966:RPS14	cCREs_pELS	32	1031	18575	0.224	32	1031	0.357815
EH38E2438014:TRIM41	cCREs_pELS	69	994	40647	0.00998	69	994	0.0323788
EH38E2438014:TRIM52	cCREs_pELS	69	994	28919	0.0293	69	994	0.0764846
EH38E2438014:TRIM52-AS1	cCREs_pELS	69	994	30397	0.114	69	994	0.217429
EH38E2438014:TRIM7	cCREs_pELS	69	994	54593	1.85e-16	59	445	9.22012e-14
EH38E2472088:CENPQ	cCREs_CTCF-only	46	1017	28134	0.0199	46	1017	0.0563022
EH38E2484612:PNRC1	cCREs_DNase-only	86	977	47429	0.0472	86	977	0.110281
EH38E2493037:AK9	cCREs_CTCF-only	28	1035	10008	0.00518	27	1024	0.0193698
EH38E2493037:CCDC162P	cCREs_CTCF-only	28	1035	9971	0.00482	19	929	0.0182838
EH38E2493037:CD164	cCREs_CTCF-only	28	1035	14935	0.782	28	1035	0.861663
EH38E2493037:FIG4	cCREs_CTCF-only	28	1035	12311	0.174	28	1035	0.297531
EH38E2493037:SMPD2	cCREs_CTCF-only	28	1035	14371	0.941	28	1035	0.964827
EH38E2497046:GOPC	cCREs_CTCF-only	43	1020	21238	0.726	43	1020	0.81776
EH38E2497046:SLC35F1	cCREs_CTCF-only	43	1020	12071	5.76e-07	8	500	1.28686e-05
EH38E2510238:VTA1	cCREs_CTCF-only	18	1045	10393	0.444	18	1045	0.584809
EH38E2541161:C7orf31	cCREs_CTCF-only	21	1042	11275	0.811	21	1022	0.880883
EH38E2555303:PKD1L1	cCREs_DNase-only	48	1015	21474	0.165	10	290	0.285991
EH38E2559348:ERV3-1	cCREs_CTCF-only	35	1028	13678	0.0158	35	1028	0.0467008
EH38E2559348:ZNF107	cCREs_CTCF-only	35	1028	17096	0.617	35	1028	0.734168
EH38E2559348:ZNF736	cCREs_CTCF-only	35	1028	14793	0.0735	33	982	0.155015
EH38E2559802:ASL	cCREs_DNase-only	22	1041	10485	0.498	22	1041	0.635146
EH38E2559802:CCT6P1	cCREs_DNase-only	22	1041	9221	0.118	22	1041	0.223088
EH38E2559802:CRCP	cCREs_DNase-only	22	1041	9317	0.134	22	1041	0.24401
EH38E2559802:GUSB	cCREs_DNase-only	22	1041	12031	0.684	22	1041	0.784638
EH38E2559802:KCTD7	cCREs_DNase-only	22	1041	9024	0.0886	22	1040	0.179893
EH38E2559802:LINC00174	cCREs_DNase-only	22	1041	9783	0.242	22	1034	0.378085
EH38E2559802:TPST1	cCREs_DNase-only	22	1041	11922	0.741	22	1031	0.829894
EH38E2559802:TYW1	cCREs_DNase-only	22	1041	11759	0.829	22	1041	0.891615
EH38E2559802:VKORC1L1	cCREs_DNase-only	22	1041	11138	0.826	22	1041	0.890755
EH38E2563798:EIF4H	cCREs_CTCF-only	17	1046	9004	0.929	17	1046	0.957066
EH38E2563798:ELN	cCREs_CTCF-only	17	1046	9698	0.521	17	1037	0.655576
EH38E2563798:LAT2	cCREs_CTCF-only	17	1046	8556	0.79	17	1043	0.866499
EH38E2563798:LIMK1	cCREs_CTCF-only	17	1046	9015	0.922	17	1046	0.951822
EH38E2565598:PHTF2	cCREs_dELS	45	1018	25256	0.244	45	1018	0.380476
EH38E2578970:CDHR3	cCREs_dELS	47	1016	21480	0.244	33	846	0.380476
EH38E2584699:CFTR	cCREs_CTCF-only	79	984	22564	5.3e-10	75	967	3.39987e-08
EH38E2584699:CTTNBP2	cCREs_CTCF-only	79	984	23652	6.81e-09	56	901	3.15157e-07
EH38E2589203:CALU	cCREs_dELS	40	1023	23349	0.129	40	1023	0.237508
EH38E2589203:CCDC136	cCREs_dELS	40	1023	18309	0.259	25	635	0.398022
EH38E2589203:SMKR1	cCREs_dELS	40	1023	22971	0.187	26	584	0.312664
EH38E2611085:FAM167A	cCREs_DNase-only	85	978	55190	5.21e-07	80	909	1.18858e-05
EH38E2635849:YTHDF3	cCREs_CTCF-only	58	1005	29964	0.719	58	1005	0.812276
EH38E2635849:YTHDF3-AS1	cCREs_CTCF-only	58	1005	33221.5	0.073	40	610	0.154061
EH38E2638634:SLCO5A1	cCREs_CTCF-only	28	1035	12337	0.179	20	833	0.303359
EH38E2642063:ZC2HC1A	cCREs_CTCF-only	25	1038	14244	0.403	25	1034	0.546929
EH38E2646715:DECR1	cCREs_CTCF-only	19	1044	9561	0.788	19	1044	0.865331
EH38E2646715:NBN	cCREs_CTCF-only	19	1044	9961	0.974	19	1044	0.986023
EH38E2654927:ZFPM2	cCREs_CTCF-only	26	1037	13787	0.843	20	777	0.900098
EH38E2662660:FAM83A	cCREs_DNase-only	79	984	41883	0.251	30	291	0.389329
EH38E2662660:FAM91A1	cCREs_DNase-only	79	984	40961	0.425	79	984	0.566463
EH38E2666165:PVT1	cCREs_pELS	42	1021	20901	0.782	42	1017	0.861663
EH38E2676595:C8orf82	cCREs_PLS	16	1047	8741	0.765	16	1047	0.848124
EH38E2676595:COMMD5	cCREs_PLS	16	1047	8917	0.657	16	1047	0.764769
EH38E2676595:CYHR1	cCREs_PLS	16	1047	7161	0.319	16	1047	0.460722
EH38E2676595:KIFC2	cCREs_PLS	16	1047	7500	0.473	16	1047	0.611812
EH38E2676595:LRRC14	cCREs_PLS	16	1047	7197	0.334	16	1047	0.475184
EH38E2676595:LRRC24	cCREs_PLS	16	1047	7197	0.334	16	1047	0.475184
EH38E2676595:RECQL4	cCREs_PLS	16	1047	7163	0.32	16	1047	0.461447
EH38E2676595:SLC39A4	cCREs_PLS	16	1047	8594	0.858	16	1047	0.909519
EH38E2676595:TONSL	cCREs_PLS	16	1047	7928	0.713	16	1047	0.807751
EH38E2676595:ZNF250	cCREs_PLS	16	1047	7438	0.442	16	1047	0.58253
EH38E2676595:ZNF251	cCREs_PLS	16	1047	5881	0.0407	16	1047	0.0991336
EH38E2676595:ZNF34	cCREs_PLS	16	1047	8096	0.819	16	1046	0.886896
EH38E2676595:ZNF7	cCREs_PLS	16	1047	6399	0.105	16	1047	0.204477
EH38E2677820:SMARCA2	cCREs_DNase-only	65	998	32939	0.834	65	998	0.893877
EH38E2703930:DAPK1	cCREs_DNase-only	130	933	79584	7.69e-09	130	926	3.5087e-07
EH38E2732333:RAPGEF1	cCREs_DNase-only	52	1011	31489	0.016	52	1011	0.04712
EH38E2742236:ARHGAP6	cCREs_CTCF-only	23	1040	13070	0.446	23	948	0.586014
EH38E2742236:HCCS	cCREs_CTCF-only	23	1040	12529	0.696	23	1040	0.794045
EH38E2742236:MSL3	cCREs_CTCF-only	23	1040	12912	0.514	23	1040	0.65005
