## Supplementary Tables for "Prognostic whole-genome and transcriptome signatures in colorectal cancers": Supplementary_Table_21.xlsx

### Sheet: Sheet1
Supplementary Table 21. Mean overall expression of driver genes in normal and tumour specimens by tumour sample mutation status.
Gene name	ENSG ID	Normal Mean TPM	Tumour Mean TPM	Tumour/Normal(%)	pValue	Adjusted pValue	WildType Tumour Mean TPM	Mutant Tumour Mean TPM	Mutant/WildType(%)	pValue	Adjusted pValue
ACVR1B	ENSG00000135503	63.086	51.7562	-17.9594	2.63237e-11	4.21179e-11	52.5357	37.1894	-29.2113	2.29195e-10	1.69252e-09
ACVR2A	ENSG00000121989	11.2587	11.706	3.97307	0.623008	0.636264	11.841	11.225	-5.20282	0.110862	0.197088
AKT1	ENSG00000142208	78.7237	83.2511	5.75102	0.0455407	0.0514342	82.6808	96.7792	17.0516	1.22633e-06	6.92517e-06
AMER1	ENSG00000184675	7.73438	12.0049	55.2145	9.41218e-25	2.65756e-24	12.2395	10.3639	-15.3244	1.28084e-05	5.85527e-05
ANKRD40	ENSG00000154945	41.2195	40.9145	-0.739845	0.120055	0.134015	40.894	41.6732	1.9054	0.434044	0.570797
APC	ENSG00000134982	29.2744	23.8554	-18.5109	1.70335e-14	3.08531e-14	27.5388	22.551	-18.1119	8.42863e-23	2.02287e-21
AREG	ENSG00000109321	30.7251	102.699	234.252	2.55154e-25	7.42266e-25	103.404	40.944	-60.4039	0.0151255	0.0354158
ARHGAP5	ENSG00000100852	71.6134	102.673	43.3711	1.2697e-21	2.97295e-21	101.977	111.979	9.8087	0.0117277	0.0281465
ARID1A	ENSG00000117713	89.6805	69.2072	-22.8292	2.43015e-27	7.52564e-27	68.7432	71.6109	4.17155	0.151036	0.258919
ARID1B	ENSG00000049618	22.8354	22.3125	-2.28953	0.181888	0.191882	22.4612	21.0243	-6.39733	0.00637838	0.0163447
ARID2	ENSG00000189079	34.0662	39.1178	14.829	9.3361e-10	1.40042e-09	39.1101	39.2114	0.259008	0.949859	0.949859
ASXL1	ENSG00000171456	26.7768	45.135	68.5604	7.69879e-37	3.88992e-36	46.4076	32.8801	-29.1492	1.76824e-19	3.39502e-18
ATM	ENSG00000149311	13.3256	16.3315	22.5578	4.92724e-13	8.44669e-13	16.4669	15.4085	-6.42768	0.0342344	0.0714457
AXIN2	ENSG00000168646	33.0001	126.719	283.996	7.27028e-28	2.49267e-27	132.545	58.8185	-55.6237	1.68682e-14	2.02418e-13
B2M	ENSG00000166710	1761.79	1938.23	10.0151	0.230051	0.240054	1968.32	1604.88	-18.4645	0.000104265	0.000435193
BAX	ENSG00000087088	46.6167	71.8807	54.1952	4.60183e-34	2.10369e-33	73.2477	54.3756	-25.7647	1.32559e-10	1.06047e-09
BCL9	ENSG00000116128	32.6299	33.5781	2.90582	0.954594	0.954594	34.1196	29.1572	-14.5441	8.93636e-08	5.71927e-07
BCL9L	ENSG00000186174	50.2187	48.1882	-4.04329	0.178863	0.190787	47.9847	49.53	3.22032	0.647012	0.766829
BCOR	ENSG00000183337	26.0032	31.8809	22.6039	5.40806e-11	8.51105e-11	31.6999	34.0471	7.40444	0.690335	0.779672
BMPR2	ENSG00000204217	38.6738	47.6737	23.2711	3.80792e-09	5.62401e-09	49.9637	35.1204	-29.7082	7.30339e-28	2.33708e-26
BRAF	ENSG00000157764	14.2842	15.074	5.52947	0.0398368	0.0455278	15.2685	14.4245	-5.52809	0.000140672	0.000562688
CASP8	ENSG00000064012	14.5029	24.0564	65.8728	9.38141e-53	6.92781e-52	23.8684	26.5333	11.1652	0.0515174	0.105227
CBWD1	ENSG00000172785	1.7044	4.30807	152.762	2.66652e-60	3.65694e-59	4.3019	6.486	50.7704	0.36303	0.520163
CD58	ENSG00000116815	27.2158	31.4754	15.6511	1.53346e-06	2.16489e-06	31.5703	29.2769	-7.2646	0.188328	0.306432
CDH1	ENSG00000039068	451.288	446.012	-1.16905	0.164465	0.1774	449.448	353.319	-21.3883	0.000207956	0.000798553
CDKN1B	ENSG00000111276	71.7013	93.4405	30.3192	1.06939e-14	1.97426e-14	93.7124	74.4417	-20.5637	0.00549424	0.0146513
CDKN2A	ENSG00000147889	1.13281	4.88191	330.957	1.75649e-31	6.4855e-31	4.7781	9.57622	100.419	0.00285593	0.00856779
CEP170	ENSG00000143702	6.64662	12.111	82.2123	1.27871e-27	4.09186e-27	11.9767	14.1397	18.0606	0.00108583	0.00347467
CSF3	ENSG00000108342	2.78152	6.31929	127.188	3.33788e-15	6.28307e-15	6.23892	9.2898	48.9007	0.00495787	0.0135987
CTNNB1	ENSG00000168036	116.564	252.082	116.26	1.4212e-65	6.82177e-64	252.819	240.759	-4.77053	0.284464	0.440461
CTNND1	ENSG00000198561	280.852	239.115	-14.8607	3.61125e-14	6.30328e-14	240.717	211.858	-11.9885	0.000414865	0.00137335
CYB561A3	ENSG00000162144	9.30736	7.38335	-20.6719	5.05066e-20	1.10196e-19	7.38608	7.1785	-2.81043	0.661266	0.774166
CYP2A6	ENSG00000255974	0.618401	0.221416	-64.1954	2.04402e-33	8.91935e-33	0.221469	0.21953	-0.87521	0.79153	0.826473
CYP7B1	ENSG00000172817	6.59035	9.19384	39.5047	0.000188669	0.000248113	9.22906	8.41522	-8.81818	0.686145	0.779672
DUSP16	ENSG00000111266	43.3963	60.9033	40.3422	7.08889e-20	1.5123e-19	61.0247	56.9937	-6.60558	0.496148	0.626713
ELF3	ENSG00000163435	169.569	154.949	-8.62186	0.000402583	0.000515306	154.505	169.261	9.55067	0.304841	0.457262
ERBB2	ENSG00000141736	147.416	147.366	-0.0339826	3.7841e-22	9.08185e-22	144.538	193.813	34.0912	0.723372	0.798204
ERBB3	ENSG00000065361	127.169	169.909	33.6093	2.74981e-12	4.55141e-12	170.918	156.026	-8.71294	0.0872731	0.164279
FBXW7	ENSG00000109670	14.5901	15.4977	6.22094	0.00430972	0.00517167	15.479	15.5831	0.672782	0.484904	0.620677
FLCN	ENSG00000154803	24.8606	18.6585	-24.9475	1.80277e-22	4.43759e-22	18.6853	18.1772	-2.7192	0.450315	0.584193
FOXP2	ENSG00000128573	6.01761	2.06396	-65.7013	1.00731e-27	3.33454e-27	2.08036	1.60926	-22.645	0.0970823	0.175847
FUS	ENSG00000089280	48.1053	86.7184	80.268	8.23494e-61	1.58111e-59	86.6855	88.8729	2.52334	0.54482	0.677904
GNAS	ENSG00000087460	152.025	229.376	50.8804	1.28677e-28	4.5752e-28	231.34	214.502	-7.2785	0.00787811	0.0193923
HLA-A	ENSG00000206503	1571.35	1874.12	19.268	0.0025112	0.00309071	1895.7	1585.74	-16.3505	0.000397005	0.00136116
HLA-B	ENSG00000234745	1822.45	2513.22	37.9033	1.2537e-10	1.94122e-10	2520.96	2424.13	-3.84114	0.320518	0.47338
KLF5	ENSG00000102554	566.823	466.71	-17.662	1.86481e-10	2.84162e-10	468.681	413.564	-11.7599	0.0592877	0.116155
KMT2B	ENSG00000272333	40.6148	41.486	2.14518	0.749663	0.757555	41.8479	38.795	-7.29531	0.00189304	0.00586232
KRAS	ENSG00000133703	27.0914	34.9094	28.8581	7.75665e-16	1.48928e-15	33.2463	37.0158	11.338	1.01162e-12	9.7115e-12
MAP2K4	ENSG00000065559	24.1746	25.9436	7.31741	0.00667232	0.00790794	25.8416	28.5512	10.4855	0.0192355	0.0439668
MAP2K7	ENSG00000076984	40.1582	38.3705	-4.45174	0.00987175	0.0115572	38.4263	37.0118	-3.68122	0.626481	0.751777
MAP3K21	ENSG00000143674	12.3218	17.4762	41.8308	1.96493e-18	4.10072e-18	17.426	17.9934	3.25603	0.37788	0.532628
MBD6	ENSG00000166987	63.4799	51.1692	-19.3931	5.5157e-21	1.23141e-20	52.0718	42.3804	-18.6115	1.0945e-09	7.50512e-09
MIDEAS	ENSG00000156030	89.125	42.6836	-52.1082	2.64013e-66	2.53453e-64	42.5329	44.6138	4.89246	0.142714	0.249101
NANOGP8	ENSG00000255192	0.501804	0.352542	-29.7451	0.000461252	0.000582634	0.353694	0.21766	-38.4609	0.401442	0.542795
NONO	ENSG00000147140	126.597	233.637	84.5515	5.41337e-60	6.49604e-59	235.553	175.667	-25.4233	6.16684e-06	2.96008e-05
NRAS	ENSG00000213281	47.5753	67.9487	42.8234	1.38334e-31	5.31202e-31	67.3511	81.1604	20.5034	8.13916e-05	0.000355163
PCBP1	ENSG00000169564	294.019	200.483	-31.813	9.62971e-41	5.43796e-40	199.262	238.593	19.7385	0.000361408	0.001285
PIGR	ENSG00000162896	10225.4	4370.76	-57.2559	1.88052e-40	1.00295e-39	4397.65	3556.96	-19.1168	0.66982	0.774731
PIGW	ENSG00000277161	6.31132	17.201	172.542	5.91647e-61	1.41995e-59	17.2184	16.189	-5.97877	0.394346	0.540818
PIK3CA	ENSG00000121879	14.6892	20.1653	37.2797	3.15576e-23	8.18792e-23	20.4861	19.1221	-6.65827	0.00376543	0.0106318
PIK3R1	ENSG00000145675	61.2599	50.927	-16.8674	4.24581e-05	5.82282e-05	51.3337	45.157	-12.0325	0.00646979	0.0163447
PRAC2	ENSG00000229637	5.23299	2.22302	-57.5191	0.270771	0.279506	2.24681	1.3747	-38.8154	0.382826	0.532628
PTEN	ENSG00000171862	47.2047	52.166	10.5102	0.00018284	0.000243787	52.9034	44.4751	-15.9316	2.93324e-06	1.48206e-05
RBM10	ENSG00000182872	58.7472	63.3966	7.91412	0.0024856	0.00309071	63.5948	60.7857	-4.41708	0.764764	0.815748
RFX5	ENSG00000143390	28.9876	41.5105	43.2005	2.15159e-24	5.9015e-24	41.1424	47.5556	15.5876	0.00296593	0.00862815
RGMB	ENSG00000174136	39.5014	39.3241	-0.448857	0.000286226	0.00037132	39.3312	39.0876	-0.619206	0.201552	0.322483
RNF43	ENSG00000108375	33.3593	144.749	333.908	3.65156e-46	2.337e-45	167.477	50.7593	-69.6918	4.49648e-73	4.31662e-71
RPL10	ENSG00000147403	1215.83	1719.75	41.4464	4.48738e-18	9.16572e-18	1726.7	1471.95	-14.7535	0.082745	0.15887
RPL22	ENSG00000116251	39.7279	99.9316	151.54	2.88311e-59	2.76779e-58	102.261	84.9469	-16.9311	1.46606e-07	8.79638e-07
RPS15	ENSG00000115268	542.98	661.203	21.7728	3.16707e-07	4.60664e-07	661.384	652.196	-1.38925	0.736881	0.798942
RPS16	ENSG00000105193	751.478	1554.98	106.923	6.4643e-53	5.17144e-52	1554.72	1622.97	4.38969	0.415518	0.554024
RPS6	ENSG00000137154	836.666	1381.92	65.1697	7.42545e-32	2.97018e-31	1383.99	1246.61	-9.92596	0.187314	0.306432
RUNX1	ENSG00000159216	17.2239	39.8864	131.576	7.41116e-60	7.90524e-59	39.898	39.5009	-0.995133	0.948871	0.949859
SETD5	ENSG00000168137	49.8691	59.7488	19.8112	8.43896e-17	1.68779e-16	59.7434	59.8422	0.16547	0.922559	0.942188
SIN3A	ENSG00000169375	33.0199	30.3859	-7.97711	1.44481e-05	2.01017e-05	30.3651	30.747	1.25762	0.858262	0.885948
SKA3	ENSG00000165480	6.43349	32.7042	408.343	6.22122e-65	1.99079e-63	32.7622	29.9623	-8.54609	0.710469	0.793082
SLC12A2	ENSG00000064651	113.726	450.115	295.79	1.34071e-57	1.17007e-56	451.626	415.124	-8.08245	0.158738	0.267348
SLC46A3	ENSG00000139508	32.6713	29.3782	-10.0793	0.000135615	0.000183367	29.5554	24.0156	-18.744	0.0264586	0.0577278
SMAD2	ENSG00000175387	9.83955	12.402	26.0426	8.1248e-12	1.322e-11	12.4082	12.2845	-0.997001	0.740686	0.798942
SMAD3	ENSG00000166949	35.8241	31.0144	-13.426	2.9629e-14	5.26737e-14	30.9576	32.2691	4.23639	0.792037	0.826473
SMAD4	ENSG00000141646	25.6733	22.3827	-12.8171	7.51801e-07	1.07721e-06	22.5751	21.0139	-6.91565	0.0284486	0.0606903
SOX9	ENSG00000125398	81.5437	256.662	214.755	1.99106e-60	3.18569e-59	228.576	415.177	81.6368	1.03036e-31	4.94575e-30
SREK1IP1	ENSG00000153006	8.57801	11.654	35.859	3.30205e-21	7.54753e-21	11.5973	13.1036	12.9881	0.0218992	0.0488913
TAP2	ENSG00000204267	19.881	36.3716	82.9468	9.2617e-27	2.77851e-26	36.2197	39.3247	8.57269	0.550797	0.677904
TBP	ENSG00000112592	21.7811	23.5405	8.07751	0.00285617	0.00347079	23.5345	23.7688	0.995605	0.61682	0.749554
TCF12	ENSG00000140262	32.6424	53.4404	63.7147	3.29607e-33	1.37575e-32	53.405	54.0654	1.23667	0.354443	0.515553
TCF7L2	ENSG00000148737	68.0031	51.8297	-23.7833	5.71908e-23	1.44482e-22	50.8718	57.3163	12.668	1.89286e-06	1.00953e-05
TGFBR2	ENSG00000163513	84.806	91.1619	7.49465	0.0159263	0.0184208	94.3918	66.9245	-29.0993	9.0516e-18	1.44826e-16
TGIF1	ENSG00000177426	15.6223	29.1927	86.8659	1.94278e-49	1.33219e-48	28.6528	42.3178	47.6917	5.04891e-11	4.40632e-10
TP53	ENSG00000141510	65.531	93.1662	42.1711	1.48155e-12	2.49524e-12	106.004	84.648	-20.1463	4.04349e-14	4.31306e-13
TRPS1	ENSG00000104447	10.5116	9.68963	-7.81997	0.152245	0.166086	9.62228	10.214	6.14904	0.0585655	0.116155
TYRO3	ENSG00000092445	1.75498	4.47424	154.945	1.59396e-34	7.65102e-34	4.44003	5.05645	13.8832	0.0945981	0.174643
WASHC2C	ENSG00000172661	36.5916	30.3168	-17.1483	1.65741e-16	3.24718e-16	30.3646	29.1255	-4.08085	0.291313	0.443906
ZFP36L2	ENSG00000152518	626.949	438.699	-30.0264	2.31144e-23	6.16384e-23	429.697	501.106	16.6185	0.000252412	0.000931982
ZNF554	ENSG00000172006	5.28697	5.13094	-2.95124	0.124622	0.137514	5.1346	4.64827	-9.47156	0.249113	0.392046
ZNRF3	ENSG00000183579	11.9166	29.7476	149.631	4.47281e-41	2.68368e-40	30.9266	17.8716	-42.2127	3.84288e-17	5.27023e-16
