## Supplementary Tables for "Prognostic whole-genome and transcriptome signatures in colorectal cancers": Supplementary_Table_22.xlsx

### Sheet: Sheet1
Supplementary Table 22. Pathways, metabolism and immune signatures by CRPS group.
Heatmap	Title	Reference	CRPS1	CRPS1 FDR qValue	CRPS1 NOM pValue	CRPS2	CRPS2 FDR qValue	CRPS2 NOM pValue	CRPS3	CRPS3 FDR qValue	CRPS3 NOM pValue	CRPS4	CRPS4 FDR qValue	CRPS4 NOM pValue	CRPS5	CRPS5 FDR qValue	CRPS5 NOM pValue	CRPSn
Signature	TGF-b activation	BIOCARTA TGFB PATHWAY	0.732694	0.948623	0.82765	0.728803	0.981014	0.853141	-1.288	0.18763	0.104739	1.3379	0.164461	0.0840346	-1.07821	0.607456	0.393792	n/a
Signature	TGF-b activation	PID TGFBR PATHWAY	1.0991	0.553624	0.311529	0.781095	0.956632	0.860292	-1.18762	0.332349	0.126227	1.37202	0.128284	0.0220237	-1.21499	0.341189	0.132576	n/a
Signature	TGF-b activation	WP TGFBETA SIGNALING PATHWAY	1.04769	0.613002	0.371484	-0.78972	0.914867	0.856587	-1.22904	0.262216	0.0183	1.33827	0.163926	0.00814971	-1.21958	0.333832	0.0511665	n/a
Signature	WNT	BIOCARTA WNT PATHWAY	-1.28133	0.364776	0.14294	1.21594	0.557775	0.196295	-0.876815	0.928639	0.720024	1.00239	0.725007	0.503212	-0.894877	0.893066	0.672232	n/a
Signature	WNT	PID WNT SIGNALING PATHWAY	-1.15071	0.475871	0.245837	1.11447	0.639915	0.292372	-1.48519	0.0514795	0.00548669	1.54813	0.0252033	0.00445894	-1.4792	0.0580115	0.0118356	n/a
Signature	WNT	REACTOME SIGNALING BY WNT IN CANCER	0.854186	0.835538	0.682127	1.1184	0.638106	0.283393	-0.977593	0.782741	0.559923	0.981319	0.757184	0.544968	-0.953147	0.824041	0.595188	n/a
Signature	MYC	MYC PMID 14519204	1.04418	0.615823	0.394729	0.807586	0.950028	0.796311	-1.11174	0.483249	0.278476	1.12978	0.486613	0.283489	-1.24327	0.29598	0.124689	n/a
Signature	MYC	PID MYC ACTIV PATHWAY	1.31316	0.334037	0.0819359	1.05564	0.708526	0.333857	-0.797598	0.993089	0.915483	0.956959	0.79263	0.609279	-1.03356	0.698276	0.443614	n/a
Signature	MYC	PID MYC PATHWAY	0.774667	0.915588	0.78769	1.04882	0.718943	0.387205	-0.918219	0.874389	0.657645	0.923463	0.840232	0.630998	-0.913946	0.872214	0.641381	n/a
Signature	Immune signature	PMID 24113773	2.08009	0.00113082	0	-1.22321	0.523433	0.136108	-1.63171	0.0154897	0	1.5657	0.0206433	0	-1.72491	0.00213823	0	n/a
Signature	Stromal signature	PMID 24113773	1.0147	0.650656	0.432582	-0.953223	0.784486	0.541605	-1.8438	0.000182217	0	2.19126	0	0	-2.03043	0	0	n/a
Signature	Mesenchymal	PMID 21251323	0.725706	0.951883	0.880717	-0.991606	0.752223	0.468095	-1.7775	0.00141825	0	2.0085	0	0	-1.95992	0	0	n/a
Signature	Epithelial	PMID 21251323	-1.17968	0.455898	0.22003	0.983087	0.791701	0.474307	-1.21767	0.278213	0.136162	-1.92443	0.0386792	0.00289436	0.938196	1	0.56705	n/a
Signature	EMT activation	GOBP EPITHELIAL TO MESENCHYMAL TRANSITION	-1.04286	0.608923	0.331837	-1.00943	0.738027	0.436605	-1.40274	0.0918176	0	1.51422	0.0363532	0	-1.47114	0.0624718	0	n/a
Signature	EMT activation	WP EPITHELIAL TO MESENCHYMAL TRANSITION IN COLORECTAL CANCER	-1.03143	0.620242	0.359658	-0.949037	0.786391	0.55589	-1.28729	0.187985	0.0015	1.47992	0.050745	0	-1.40545	0.104438	0.00010008	n/a
Signature	Wound response	GOBP REGULATION OF RESPONSE TO WOUNDING	1.12458	0.527921	0.239844	-1.39983	0.386277	0.0344416	-1.31478	0.160104	0.001	1.57361	0.0191709	0	-1.32484	0.182452	0.00410369	n/a
Signature	Wound response	GOBP REGULATION OF WOUND HEALING	1.03518	0.62562	0.386411	-1.3065	0.460795	0.086462	-1.20962	0.292278	0.0316	1.65212	0.00698252	0	-1.33442	0.169794	0.00550661	n/a
Signature	Matrix remodeling	GOBP REGULATION OF EXTRACELLULAR MATRIX ORGANIZATION	0.671683	0.979232	0.940877	-0.984807	0.76031	0.471867	-1.51026	0.0427008	0.000602652	1.62142	0.0102913	0.000210393	-1.4386	0.0818401	0.0102902	n/a
Signature	Matrix remodeling	GOBP REGULATION OF CELL MATRIX ADHESION	-0.901507	0.800834	0.708475	-0.965102	0.776601	0.513925	-1.35878	0.122766	0.0005	1.59824	0.0140006	0	-1.4168	0.0953611	0.000601323	n/a
Signature	Matrix remodeling	GOBP EXTRACELLULAR MATRIX ASSEMBLY	-1.04975	0.597949	0.347337	0.948383	0.832163	0.54059	-1.66233	0.0108062	0	1.81266	0.000381047	0	-1.61245	0.0157251	0.000206122	n/a
Immune	PD1 activation	REACTOME PD 1 SIGNALING	1.87308	0.0370277	0.000305437	-0.915259	0.817561	0.571258	-1.48225	0.0522765	0.00754563	1.20725	0.346289	0.194237	-1.31946	0.188362	0.0755532	n/a
Immune	PD1 activation	WP CANCER IMMUNOTHERAPY BY PD1 BLOCKADE	1.43176	0.238771	0.0688701	-0.873662	0.854298	0.6178	-1.24818	0.233678	0.125358	1.20876	0.344107	0.199823	-1.26006	0.271421	0.137954	n/a
Immune	T CELL related	WP SELECTIVE EXPRESSION OF CHEMOKINE RECEPTORS DURING TCELL POLARIZATION	1.49752	0.196207	0.0379342	-0.793626	0.913112	0.742055	-1.36806	0.116372	0.0331811	1.60572	0.0128229	0.000760209	-1.56749	0.0245629	0.00169689	n/a
Immune	T CELL related	WP TCELL ANTIGEN RECEPTOR TCR SIGNALING PATHWAY	1.4446	0.229562	0.0238063	-0.859881	0.863779	0.692407	-1.08786	0.534284	0.262526	1.23779	0.298942	0.0729526	-1.36612	0.135798	0.0059404	n/a
Immune	Complement activation	REACTOME COMPLEMENT CASCADE	-2.2516	0.000117562	0	-1.41892	0.366745	0.0386541	-1.71891	0.0046612	0	2.02419	0	0	-1.87377	3.35548e-05	0	n/a
Immune	Complement activation	GOBP COMPLEMENT ACTIVATION	-2.34655	6.1662e-06	0	-1.1383	0.610591	0.228792	-1.72877	0.00391848	0	1.92443	9.37108e-06	0	-1.80248	0.00042571	0	n/a
Immune	Complement activation	WP COMPLEMENT ACTIVATION	0.974582	0.69307	0.504244	-1.57235	0.262518	0.0322356	-1.88386	4.69204e-05	0	1.63118	0.00911051	0.00111757	-1.6311	0.0129819	0.000548005	n/a
Metabolism	Sugar	GOBP AMINO SUGAR METABOLIC PROCESS	1.20629	0.433993	0.197397	-1.29896	0.465569	0.13852	-1.39293	0.097957	0.0101548	1.10282	0.540937	0.325685	-1.08231	0.599059	0.368065	n/a
Metabolism	Sugar	GOBP NUCLEOTIDE SUGAR METABOLIC PROCESS	1.29581	0.351473	0.127512	-1.32303	0.441738	0.12787	-1.21138	0.289738	0.126637	0.61375	0.998736	0.962916	-0.672055	0.997834	0.926671	n/a
Metabolism	Sugar	KEGG AMINO SUGAR AND NUCLEOTIDE SUGAR METABOLISM	1.57597	0.146253	0.0142649	-1.26744	0.49064	0.162349	-1.02555	0.683034	0.463099	0.778638	0.962638	0.84063	-0.848229	0.930485	0.770373	n/a
Metabolism	Glucose	GOBP POSITIVE REGULATION OF GLUCOSE METABOLIC PROCESS	-1.04674	0.601983	0.359254	-0.979883	0.763627	0.47759	-1.22418	0.268678	0.113149	0.736377	0.978344	0.877536	-1.37938	0.125371	0.0270722	n/a
Metabolism	Glucose	GOBP REGULATION OF GLUCOSE METABOLIC PROCESS	-1.17751	0.457693	0.130092	-1.00811	0.738372	0.439132	-1.10652	0.49426	0.1881	1.08225	0.576624	0.316134	-1.25041	0.284921	0.0359005	n/a
Metabolism	Glucose	REACTOME GLUCOSE METABOLISM	1.3005	0.347898	0.0877806	-0.97206	0.76888	0.497095	-0.854488	0.953843	0.8609	-0.8111	0.962955	0.939024	-0.954252	0.822549	0.6212	n/a
Metabolism	Fructose	GOBP FRUCTOSE METABOLIC PROCESS	1.11329	0.540981	0.336529	-1.27234	0.486918	0.192889	-1.25458	0.225521	0.139403	-1.09877	0.603307	0.31512	-1.34043	0.163613	0.0852318	n/a
Metabolism	Fructose	KEGG FRUCTOSE AND MANNOSE METABOLISM	1.44708	0.229405	0.0454747	-1.34059	0.43467	0.12032	-1.12524	0.453736	0.269052	-1.03652	0.671178	0.369723	-0.835069	0.940033	0.765041	n/a
Metabolism	Galactose	KEGG GALACTOSE METABOLISM	0.882545	0.806046	0.634072	-1.19674	0.549717	0.240537	-1.05072	0.626823	0.422152	-0.943045	0.806883	0.528555	-1.11404	0.534588	0.326807	n/a
Metabolism	Glutamine	GOBP GLUTAMINE FAMILY AMINO ACID METABOLIC PROCESS	1.48895	0.202391	0.0204138	-1.21992	0.528475	0.176136	-0.845229	0.961218	0.855055	-1.23665	0.429583	0.0947867	-0.755012	0.977903	0.910084	n/a
Metabolism	Glutamine	GOBP GLUTAMINE METABOLIC PROCESS	1.23232	0.413578	0.199446	-0.827919	0.887989	0.685434	-1.34214	0.136691	0.0513842	-0.877467	0.897203	0.634051	-0.707593	0.990112	0.879996	n/a
Metabolism	Glycerophospholipid	KEGG GLYCEROPHOSPHOLIPID METABOLISM	1.18459	0.46144	0.187662	-1.19976	0.547976	0.19703	-1.04826	0.630455	0.382076	0.737923	0.977535	0.914974	-0.871664	0.911583	0.772484	n/a
Metabolism	Glycerophospholipid	REACTOME GLYCEROPHOSPHOLIPID BIOSYNTHESIS	1.382	0.27625	0.0307511	-1.3647	0.414649	0.0524066	-1.09559	0.516879	0.2046	0.660358	0.991599	0.983306	-0.76461	0.974071	0.943587	n/a
Metabolism	Glycerophospholipid	WP GLYCEROLIPIDS AND GLYCEROPHOSPHOLIPIDS	0.780694	0.910786	0.776239	-0.836474	0.884449	0.679307	-1.11135	0.484111	0.315557	0.789694	0.956577	0.7972	-0.716059	0.988333	0.872827	n/a
Metabolism	Starch	KEGG STARCH AND SUCROSE METABOLISM	-1.48243	0.218461	0.0231421	-1.1084	0.639865	0.30363	-1.22762	0.264222	0.0832331	-1.79674	0.0705065	0.00236407	1.36407	0.58535	0.0348837	n/a
Metabolism	Fatty acid	GOBP REGULATION OF FATTY ACID METABOLIC PROCESS	0.973265	0.692806	0.505318	-1.42498	0.364604	0.044374	-1.25508	0.224783	0.023207	0.703181	0.986727	0.948741	-1.44334	0.0795516	0.00100553	n/a
Metabolism	Fatty acid	KEGG FATTY ACID METABOLISM	0.845611	0.845043	0.710162	-0.814292	0.897586	0.732296	-0.965296	0.808077	0.588839	-1.3339	0.346972	0.0690846	1.14371	0.776662	0.19943	n/a
Metabolism	Fatty acid	REACTOME FATTY ACID METABOLISM	1.14704	0.502171	0.191954	-1.36481	0.415431	0.0401243	-0.988747	0.762742	0.5526	0.93361	0.827683	0.696794	-0.964454	0.806896	0.624425	n/a
Metabolism	Glucuronidation	GOBP CELLULAR GLUCURONIDATION	-1.39979	0.26215	0.0892343	-0.974398	0.767873	0.487175	-1.25519	0.224899	0.128999	-2.14436	0.00871371	0.00182149	2.23175	0.013421	0	n/a
Metabolism	Glucuronidation	REACTOME GLUCURONIDATION	-1.46175	0.229582	0.0558542	-0.815289	0.897548	0.711654	-1.1827	0.33955	0.196132	-2.29147	0.00210293	0	2.18359	0.0177546	0	n/a
Metabolism	Glucuronidation	WP GLUCURONIDATION	-1.28768	0.359727	0.136074	-0.855589	0.867604	0.653545	-1.22901	0.262179	0.136341	-1.85107	0.0561375	0.00811124	1.83894	0.155173	0.00273973	n/a
Progeny_Zscore	Androgen	n/a	11.8429	n/a	n/a	-11.4448	n/a	n/a	-10.656	n/a	n/a	-5.23283	n/a	n/a	-6.86594	n/a	n/a	-5.12226
Progeny_Zscore	EGFR	n/a	4.97967	n/a	n/a	-5.70371	n/a	n/a	-4.13059	n/a	n/a	1.97057	n/a	n/a	-4.83443	n/a	n/a	1.24789
Progeny_Zscore	Estrogen	n/a	2.46782	n/a	n/a	-1.94755	n/a	n/a	-1.09041	n/a	n/a	0.387607	n/a	n/a	-2.35199	n/a	n/a	-3.14235
Progeny_Zscore	Hypoxia	n/a	6.2015	n/a	n/a	-5.51999	n/a	n/a	-5.98707	n/a	n/a	5.03102	n/a	n/a	-2.56951	n/a	n/a	-2.99676
Progeny_Zscore	JAK.STAT	n/a	14.4317	n/a	n/a	-2.19664	n/a	n/a	-12.0305	n/a	n/a	1.55839	n/a	n/a	-6.87766	n/a	n/a	-7.78086
Progeny_Zscore	MAPK	n/a	3.80389	n/a	n/a	-2.96791	n/a	n/a	-1.63056	n/a	n/a	2.73395	n/a	n/a	-4.4268	n/a	n/a	-1.98302
Progeny_Zscore	NFkB	n/a	10.7636	n/a	n/a	-6.95186	n/a	n/a	-8.13321	n/a	n/a	7.02704	n/a	n/a	-11.8077	n/a	n/a	-9.98993
Progeny_Zscore	p53	n/a	-1.95051	n/a	n/a	-0.864062	n/a	n/a	-2.68837	n/a	n/a	3.94634	n/a	n/a	2.08184	n/a	n/a	-0.824544
Progeny_Zscore	PI3K	n/a	0.462113	n/a	n/a	-0.748954	n/a	n/a	1.36737	n/a	n/a	0.717381	n/a	n/a	-1.50235	n/a	n/a	-2.74168
Progeny_Zscore	TGFb	n/a	-3.44846	n/a	n/a	1.11018	n/a	n/a	-8.97986	n/a	n/a	11.5937	n/a	n/a	-8.836	n/a	n/a	-3.20143
Progeny_Zscore	TNFa	n/a	10.0364	n/a	n/a	-7.68365	n/a	n/a	-9.00735	n/a	n/a	7.67268	n/a	n/a	-12.2487	n/a	n/a	-9.80732
Progeny_Zscore	Trail	n/a	0.746425	n/a	n/a	-1.52773	n/a	n/a	-1.82312	n/a	n/a	0.319162	n/a	n/a	-3.24006	n/a	n/a	2.43958
Progeny_Zscore	VEGF	n/a	2.31594	n/a	n/a	-1.11912	n/a	n/a	-0.473981	n/a	n/a	-0.258264	n/a	n/a	1.16826	n/a	n/a	-0.693717
Progeny_Zscore	WNT	n/a	-1.76347	n/a	n/a	-0.277021	n/a	n/a	-4.27491	n/a	n/a	3.64541	n/a	n/a	-3.30487	n/a	n/a	-2.83681
Cibersort	B cells naive	n/a	0.102055	n/a	n/a	0.0769412	n/a	n/a	-0.23193	n/a	n/a	0.282463	n/a	n/a	-0.359219	n/a	n/a	n/a
Cibersort	B cells memory	n/a	0.104926	n/a	n/a	-0.0159922	n/a	n/a	-0.0728977	n/a	n/a	-0.0906987	n/a	n/a	-0.0113697	n/a	n/a	n/a
Cibersort	Plasma cells	n/a	-0.104957	n/a	n/a	0.316544	n/a	n/a	-0.400598	n/a	n/a	0.105019	n/a	n/a	0.0749779	n/a	n/a	n/a
Cibersort	T cells CD8	n/a	0.477327	n/a	n/a	-0.104567	n/a	n/a	-0.323765	n/a	n/a	-0.0835236	n/a	n/a	-0.2899	n/a	n/a	n/a
Cibersort	T cells CD4 naive	n/a	-0.049348	n/a	n/a	0.0392176	n/a	n/a	0.0926289	n/a	n/a	-0.0700031	n/a	n/a	-0.068744	n/a	n/a	n/a
Cibersort	T cells CD4 memory resting	n/a	0.362674	n/a	n/a	-0.00512125	n/a	n/a	-0.372759	n/a	n/a	-0.121966	n/a	n/a	-0.0850815	n/a	n/a	n/a
Cibersort	T cells CD4 memory activated	n/a	0.25403	n/a	n/a	-0.0130743	n/a	n/a	0.0648278	n/a	n/a	-0.276501	n/a	n/a	-0.451429	n/a	n/a	n/a
Cibersort	T cells follicular helper	n/a	0.365526	n/a	n/a	-0.0421275	n/a	n/a	-0.134455	n/a	n/a	-0.101359	n/a	n/a	-0.495363	n/a	n/a	n/a
Cibersort	T cells regulatory.Tregs	n/a	0.182277	n/a	n/a	0.0301084	n/a	n/a	-0.286493	n/a	n/a	0.103471	n/a	n/a	-0.144304	n/a	n/a	n/a
Cibersort	T cells gamma delta	n/a	0.0776465	n/a	n/a	-0.0306714	n/a	n/a	-0.0306714	n/a	n/a	-0.0306714	n/a	n/a	-0.0306714	n/a	n/a	n/a
Cibersort	NK cells resting	n/a	0.300731	n/a	n/a	-0.12943	n/a	n/a	-0.0100601	n/a	n/a	-0.0836284	n/a	n/a	-0.353838	n/a	n/a	n/a
Cibersort	NK cells activated	n/a	0.456456	n/a	n/a	-0.236452	n/a	n/a	-0.221191	n/a	n/a	-0.0678179	n/a	n/a	-0.0799458	n/a	n/a	n/a
Cibersort	Monocytes	n/a	-0.0669273	n/a	n/a	-0.0627879	n/a	n/a	0.0188135	n/a	n/a	0.193492	n/a	n/a	0.0214461	n/a	n/a	n/a
Cibersort	Macrophages M0	n/a	0.248126	n/a	n/a	0.0178734	n/a	n/a	-0.287601	n/a	n/a	0.579568	n/a	n/a	-0.780517	n/a	n/a	n/a
Cibersort	Macrophages M1	n/a	0.67266	n/a	n/a	-0.136679	n/a	n/a	-0.430701	n/a	n/a	0.0119685	n/a	n/a	-0.591016	n/a	n/a	n/a
Cibersort	Macrophages M2	n/a	0.237324	n/a	n/a	0.202312	n/a	n/a	-0.739223	n/a	n/a	0.846868	n/a	n/a	-0.693445	n/a	n/a	n/a
Cibersort	Dendritic cells resting	n/a	-0.0589023	n/a	n/a	0.188191	n/a	n/a	-0.120313	n/a	n/a	0.0683382	n/a	n/a	-0.16264	n/a	n/a	n/a
Cibersort	Dendritic cells activated	n/a	0.00255597	n/a	n/a	0.00522364	n/a	n/a	0.0729069	n/a	n/a	0.0607831	n/a	n/a	-0.219609	n/a	n/a	n/a
Cibersort	Mast cells resting	n/a	-0.238271	n/a	n/a	0.260026	n/a	n/a	-0.318186	n/a	n/a	0.601406	n/a	n/a	-0.141004	n/a	n/a	n/a
Cibersort	Mast cells activated	n/a	0.459819	n/a	n/a	-0.302118	n/a	n/a	-0.11766	n/a	n/a	0.108291	n/a	n/a	-0.31118	n/a	n/a	n/a
Cibersort	Eosinophils	n/a	0.0184346	n/a	n/a	0.0946111	n/a	n/a	-0.188464	n/a	n/a	0.206884	n/a	n/a	-0.21606	n/a	n/a	n/a
Cibersort	Neutrophils	n/a	0.508735	n/a	n/a	-0.19391	n/a	n/a	-0.235843	n/a	n/a	0.136324	n/a	n/a	-0.52628	n/a	n/a	n/a
